# Systematic Integration of genomics with transcriptomics for the Study of Coronary Artery Disease and Subclinical Atherosclerosis

**DOI:** 10.64898/2026.07.31.26357396

**Authors:** Chaojie Yang, Francois Aguet, Gaelle Auguste, Kristin Ardlie, Robert Gerszten, Wendy S. Post, Heather E. Wheeler, Kent D. Taylor, Silva Kasela, Tuuli Lappalainen, Hae Kyung Im, Peter Durda, Craig Johnson, Xiuqing Guo, Yongmei Liu, Joseph Polak, David Herrington, Clary Clish, David Van Den Berg, Russell P. Tracy, Elaine Cornell, Tom Blackwell, George Papanicolaou, Jose D. Vargas, Stefan Bekiranov, Coleen A. McNamara, Clint L. Miller, Jerome I. Rotter, Stephen S. Rich, Ani Manichaikul

**Author notes:** **Correspondence:** Ani Manichaikul, PhD, Associate Professor of Genome Sciences, Department of Genome Sciences, University of Virginia School of Medicine, West Complex Room 6115, Charlottesville, VA 22903.

## Abstract

**Introduction:** Coronary artery disease (CAD) is a leading cause of death and disability worldwide. Although genome-wide association studies (GWAS) have identified over 300 loci associated with CAD risk, the molecular mechanisms linking these variants to disease and subclinical atherosclerosis are not fully understood.

**Methods:** We performed integration of multi-ancestry CAD GWAS with transcriptomic data from the Multi-Ethnic Study of Atherosclerosis (MESA) obtained through the Trans-Omics for Precision Medicine (TOPMed) program. For integration, we applied Bayesian colocalization analysis with and without statistical fine-mapping to identify genes whose expression levels colocalize with CAD-associated loci. We further applied causal weighted gene co-expression network analysis (cWGCNA) to identify gene co-expression modules and key driver genes associated with subclinical atherosclerosis traits in MESA.

**Results:** We identified 108 genes showing evidence of colocalization with CAD loci, including 24 shared between the two colocalization approaches and 48 novel genes not previously reported in CAD GWAS. Follow-up replication and validation analyses prioritized 5 novel (*CCDC30, ZEB1-AS1, ZPR1, PLEKHJ1 and AC018816.3*) and 8 previously reported genes (*DHDDS, DDX59, LNPEP, DAGLA, ZKSCAN1, LIPA, OPRL1 and EIF2B2*) with putative roles in both CAD and subclinical atherosclerosis. cWGCNA identified five gene modules significantly associated with subclinical atherosclerosis in MESA. Additionally, three key driver genes (*ATG9B, PRAM1* and *ZBTB46*) identified by cWGCNA were also identified as CAD-colocalized genes.

**Discussion:** Our integrative analysis highlights key genetic drivers and regulatory networks underlying CAD and subclinical atherosclerosis. These findings underscore the value of incorporating statistical fine-mapping in colocalization studies and demonstrate the utility of combining colocalization with co-expression network analysis to prioritize functional genes and pathways.
