## Supplemental Table 1 for "Systematic Integration of genomics with transcriptomics for the Study of Coronary Artery Disease and Subclinical Atherosclerosis"

### Sheet: Sheet1
Table S1. Identification of CAD colocalized genes across different cell types.
PBMC					CD4+ T cells					monocytes
chr	ENSID	Gene	Discovery_PPH4		chr	ENSID	Gene	Discovery_PPH4		chr	ENSID	Gene	Discovery_PPH4
1	ENSG00000117682	DHDDS	0.960889		1	ENSG00000117682	DHDDS	0.962959		1	ENSG00000204084	INPP5B	0.980221
1	ENSG00000198830	HMGN2	0.933626		1	ENSG00000183386	FHL3	0.997915		1	ENSG00000183386	FHL3	0.997917
1	ENSG00000183386	FHL3	0.998079		1	ENSG00000183520	UTP11	0.871465		1	ENSG00000183520	UTP11	0.997829
1	ENSG00000183520	UTP11	0.997854		1	ENSG00000186409	CCDC30	0.916805		1	ENSG00000186409	CCDC30	0.958055
1	ENSG00000186409	CCDC30	0.953865		1	ENSG00000134222	PSRC1	0.970015		1	ENSG00000162407	PLPP3	0.987165
1	ENSG00000188761	BCL2L15	0.993422		1	ENSG00000188761	BCL2L15	0.97938		1	ENSG00000118655	DCLRE1B	0.998712
1	ENSG00000118655	DCLRE1B	0.99782		1	ENSG00000203288	TDRKH-AS1	0.942304		1	ENSG00000118197	DDX59	0.99064
1	ENSG00000143457	GOLPH3L	0.973084		1	ENSG00000118197	DDX59	0.990641		1	ENSG00000272750	RP11-378J18.8	0.980101
1	ENSG00000203288	TDRKH-AS1	0.969958		1	ENSG00000117222	RBBP5	0.879098		1	ENSG00000168264	IRF2BP2	0.93921
1	ENSG00000132694	ARHGEF11	0.857976		1	ENSG00000272750	RP11-378J18.8	0.989608		1	ENSG00000116977	LGALS8	0.82338
1	ENSG00000273384	ENSG00000273384	0.857558		2	ENSG00000115825	PRKD3	0.980715		2	ENSG00000115825	PRKD3	0.988746
1	ENSG00000118197	DDX59	0.990639		2	ENSG00000115828	QPCT	0.967299		2	ENSG00000115828	QPCT	0.977488
1	ENSG00000272750	RP11-378J18.8	0.984059		2	ENSG00000171132	PRKCE	0.996565		2	ENSG00000270820	USP34-DT	0.947373
1	ENSG00000213057	C1orf220	0.922		2	ENSG00000173209	AHSA2P	0.918918		2	ENSG00000198380	GFPT1	0.939606
1	ENSG00000118200	CAMSAP2	0.965		2	ENSG00000270820	USP34-DT	0.921306		3	ENSG00000069849	ATP1B3	0.892045
2	ENSG00000115825	PRKD3	0.989384		2	ENSG00000198380	GFPT1	0.9224		5	ENSG00000113441	LNPEP	0.910132
2	ENSG00000171132	PRKCE	0.996368		2	ENSG00000115486	GGCX	0.994155		6	ENSG00000196821	ILRUN	0.916651
2	ENSG00000115464	USP34	0.943089		2	ENSG00000196504	PRPF40A	0.920106		6	ENSG00000156535	CD109	0.97924
2	ENSG00000270820	USP34-DT	0.911604		2	ENSG00000064989	CALCRL	0.911667		6	ENSG00000203760	CENPW	0.913844
2	ENSG00000198380	GFPT1	0.952707		3	ENSG00000235978	ENSG00000235978	0.998168		6	ENSG00000135540	NHSL1	0.995818
2	ENSG00000115486	GGCX	0.997681		3	ENSG00000153560	UBP1	0.968178		6	ENSG00000225177	NHSL1-AS1	0.995828
2	ENSG00000121989	ACVR2A	0.822522		3	ENSG00000082701	GSK3B	0.909866		7	ENSG00000164535	DAGLB	0.913308
2	ENSG00000196504	PRPF40A	0.94344		3	ENSG00000182923	CEP63	0.885374		7	ENSG00000106460	TMEM106B	0.847581
2	ENSG00000064989	CALCRL	0.876571		6	ENSG00000196821	ILRUN	0.917056		7	ENSG00000146731	CCT6A	0.959732
2	ENSG00000163596	ICA1L	0.879883		6	ENSG00000135540	NHSL1	0.995655		7	ENSG00000075223	SEMA3C	0.999995
3	ENSG00000235978	AC018816.3	0.999369		7	ENSG00000164535	DAGLB	0.984207		8	ENSG00000104497	SNX16	0.921941
3	ENSG00000182923	CEP63	0.940622		7	ENSG00000166997	CNPY4	0.87692		10	ENSG00000122870	BICC1	0.89359
5	ENSG00000113441	LNPEP	0.92876		8	ENSG00000253878	ENSG00000253878	0.80894		10	ENSG00000108219	TSPAN14	0.988935
6	ENSG00000196821	ILRUN	0.920182		10	ENSG00000237036	ZEB1-AS1	0.97007		10	ENSG00000107798	LIPA	0.999108
6	ENSG00000156535	CD109	0.971841		10	ENSG00000122870	BICC1	0.875742		11	ENSG00000156603	MED19	0.863241
6	ENSG00000135540	NHSL1	0.995775		10	ENSG00000107798	LIPA	0.986904		11	ENSG00000152404	CWF19L2	0.898197
6	ENSG00000225177	RP11-390P2.4	0.995775		10	ENSG00000076685	NT5C2	0.96972		11	ENSG00000137710	RDX	0.867246
6	ENSG00000231652	RP11-553A21.3	0.999		11	ENSG00000205213	LGR4	0.874296		13	ENSG00000136147	PHF11	0.914516
6	ENSG00000255587	RAB44	0.971		11	ENSG00000156603	MED19	0.841293		13	ENSG00000136144	RCBTB1	0.908329
7	ENSG00000164535	DAGLB	0.922955		11	ENSG00000152404	CWF19L2	0.898343		14	ENSG00000119718	EIF2B2	0.950636
7	ENSG00000146731	CCT6A	0.963743		11	ENSG00000109917	ZPR1	0.832293		15	ENSG00000159322	ADPGK	0.915349
7	ENSG00000106261	ZKSCAN1	0.963603		11	ENSG00000256269	HMBS	0.96851		16	ENSG00000087237	CETP	0.903532
7	ENSG00000181652	ATG9B	0.820793		12	ENSG00000073614	KDM5A	0.963353		17	ENSG00000141258	SGSM2	0.988014
7	ENSG00000075223	SEMA3C	0.998		12	ENSG00000198270	TMEM116	0.919894		17	ENSG00000256806	C17orf100	0.852347
7	ENSG00000166508	MCM7	0.954		13	ENSG00000244754	N4BP2L2	0.904498		17	ENSG00000072310	SREBF1	0.959326
9	ENSG00000173068	BNC2	0.885269		13	ENSG00000235280	MCF2L-AS1	0.906813		17	ENSG00000175662	TOM1L2	0.889004
9	ENSG00000147889	CDKN2A	0.988515		14	ENSG00000100461	RBM23	0.965082		17	ENSG00000125686	MED1	0.89062
10	ENSG00000237036	ZEB1-AS1	0.96529		14	ENSG00000100462	PRMT5	0.905742		17	ENSG00000228782	MRPL45P2	0.845468
10	ENSG00000122870	BICC1	0.922382		14	ENSG00000032219	ARID4A	0.940372		19	ENSG00000133246	PRAM1	0.953127
10	ENSG00000107798	LIPA	0.9908		14	ENSG00000119718	EIF2B2	0.966555		19	ENSG00000268117	VN1R84P	0.996315
10	ENSG00000076685	NT5C2	0.972916		14	ENSG00000119684	MLH3	0.97566		19	ENSG00000197020	ZNF100	0.998115
11	ENSG00000156603	MED19	0.883739		14	ENSG00000119640	ACYP1	0.887312		20	ENSG00000126005	MMP24OS	0.934054
11	ENSG00000173338	KCNK7	0.986185		15	ENSG00000187446	CHP1	0.892646		20	ENSG00000242372	EIF6	0.949784
11	ENSG00000213445	SIPA1	0.999652		16	ENSG00000141101	NOB1	0.880058		20	ENSG00000101442	ACTR5	0.872171
11	ENSG00000152404	CWF19L2	0.896425		16	ENSG00000166822	TMEM170A	0.902682		20	ENSG00000101445	PPP1R16B	0.825516
11	ENSG00000137710	RDX	0.928277		17	ENSG00000091622	PITPNM3	0.812158		20	ENSG00000130584	ZBTB46	0.950579
11	ENSG00000204381	LAYN	0.987425		17	ENSG00000040633	PHF23	0.89708		20	ENSG00000125510	OPRL1	0.998675
11	ENSG00000109917	ZPR1	0.850955		17	ENSG00000175662	TOM1L2	0.902544		21	ENSG00000180530	NRIP1	0.897511
11	ENSG00000271751	RP11-110I1.14	0.961305		17	ENSG00000109107	ALDOC	0.837555
11	ENSG00000272186	VPS11-DT	0.98444		17	ENSG00000108771	DHX58	0.985438
11	ENSG00000256269	HMBS	0.968472		17	ENSG00000228782	MRPL45P2	0.815887
11	ENSG00000137714	FDX1	0.827		17	ENSG00000132481	TRIM47	0.922011
11	ENSG00000149243	KLHL35	0.977		19	ENSG00000104886	PLEKHJ1	0.999083
11	ENSG00000196914	ARHGEF12	0.969291		19	ENSG00000268117	VN1R84P	0.99835
12	ENSG00000073614	KDM5A	0.898827		19	ENSG00000197020	ZNF100	0.998112
12	ENSG00000261799	ENSG00000261799	0.962046		19	ENSG00000180479	ZNF571	0.964959
12	ENSG00000198353	HOXC4	0.99998		20	ENSG00000279253	ENSG00000279253	0.889353
12	ENSG00000258216	RP11-654D12.2	0.986924		20	ENSG00000242372	EIF6	0.945046
12	ENSG00000196387	ZNF140	0.882513		20	ENSG00000132793	LPIN3	0.917065
12	ENSG00000111275	ALDH2	0.986		21	ENSG00000160208	RRP1B	0.878361
12	ENSG00000073060	SCARB1	0.963
12	ENSG00000135473	PAN2	0.864
12	ENSG00000170581	STAT2	0.859
12	ENSG00000257727	CNPY2	0.875
13	ENSG00000136147	PHF11	0.843905
14	ENSG00000100462	PRMT5	0.949264
14	ENSG00000032219	ARID4A	0.938341
14	ENSG00000119718	EIF2B2	0.96715
14	ENSG00000100461	RBM23	0.929
14	ENSG00000257285	RP11-298I3.1	0.944
15	ENSG00000187446	CHP1	0.872411
15	ENSG00000166831	RBPMS2	0.901582
15	ENSG00000103591	AAGAB	0.963
16	ENSG00000087237	CETP	0.90381
17	ENSG00000091622	PITPNM3	0.861042
17	ENSG00000198920	KIAA0753	0.958702
17	ENSG00000040633	PHF23	0.952729
17	ENSG00000188933	USP32P1	0.93712
17	ENSG00000175662	TOM1L2	0.874857
17	ENSG00000125686	MED1	0.919757
17	ENSG00000228782	MRPL45P2	0.840093
17	ENSG00000274561	ENSG00000274561	0.828429
17	ENSG00000277476	ENSG00000277476	0.893394
17	ENSG00000092929	UNC13D	0.858755
17	ENSG00000108443	RPS6KB1	0.943
17	ENSG00000108788	MLX	0.955
17	ENSG00000131470	PSMC3IP	0.885
17	ENSG00000160606	TLCD1	0.802
17	ENSG00000161653	NAGS	0.928
19	ENSG00000104886	PLEKHJ1	0.999183
19	ENSG00000133246	PRAM1	0.841933
19	ENSG00000268117	VN1R84P	0.99857
19	ENSG00000197020	ZNF100	0.997831
19	ENSG00000180479	ZNF571	0.915459
19	ENSG00000105767	CADM4	0.973107
19	ENSG00000267453	LINC01835	0.856
20	ENSG00000101445	PPP1R16B	0.835725
20	ENSG00000130584	ZBTB46	0.959335
20	ENSG00000125510	OPRL1	0.998745
20	ENSG00000171695	LKAAEAR1	0.988152
21	ENSG00000180530	NRIP1	0.999559
21	ENSG00000160207	HSF2BP	0.857877
22	ENSG00000100211	CBY1	0.824917
