## Supplemental Table 2 for "Systematic Integration of genomics with transcriptomics for the Study of Coronary Artery Disease and Subclinical Atherosclerosis"

### Sheet: Sheet1
Table S2. Comparison of the lead GWAS variants at loci corresponding to our CAD-colocalized genes with results reported in the study by Aragam et al
chr	ENSID	Gene	peak lead variant	beta_GWAS_Aragam et al	standard_error_GWAS_Aragam et al	p_value_GWAS_Aragam et al
1	ENSG00000117682	DHDDS	rs6694351	0.0263349	0.00593739	9.189e-06
1	ENSG00000198830	HMGN2	rs6598968	0.00784204	0.00998059	0.432
1	ENSG00000183386	FHL3	rs11210866	-0.0315743	0.00503053	3.462e-10
1	ENSG00000183520	UTP11	rs11210842	-0.0313072	0.00503431	5.011e-10
1	ENSG00000186409	CCDC30	rs59950490	0.0248395	0.00506765	9.507e-07
1	ENSG00000188761	BCL2L15	rs3761936	-0.0438374	0.0064545	1.108e-11
1	ENSG00000118655	DCLRE1B	rs3761936	-0.0438374	0.0064545	1.108e-11
1	ENSG00000143457	GOLPH3L	rs9733	-0.0271222	0.00513826	1.303e-07
1	ENSG00000203288	TDRKH-AS1	rs11204735	-0.0335215	0.00494018	1.157e-11
1	ENSG00000132694	ARHGEF11	rs3790458	-0.012089	0.00540197	0.02523
1	ENSG00000273384	ENSG00000273384	rs6676507	0.0143676	0.00551501	0.009183
1	ENSG00000118197	DDX59	rs4387211	-0.0266502	0.00494081	6.895e-08
1	ENSG00000272750	RP11-378J18.8	rs1133220	-0.0686993	0.00552755	1.83e-35
1	ENSG00000213057	C1orf220	rs10913579	0.00488416	0.00487786	0.3167
1	ENSG00000118200	CAMSAP2	rs111861862	0.00708629	0.00633858	0.2636
2	ENSG00000115825	PRKD3	rs2714470	0.0159699	0.00511007	0.001777
2	ENSG00000171132	PRKCE	rs938662	0.0202984	0.00580644	0.0004726
2	ENSG00000115464	USP34	rs11692449	0.0173077	0.0051529	0.0007828
2	ENSG00000270820	USP34-DT	rs11692449	0.0173077	0.0051529	0.0007828
2	ENSG00000198380	GFPT1	rs6725340	0.020842	0.00501156	3.199e-05
2	ENSG00000115486	GGCX	rs1078004	-0.0566235	0.00492864	1.504e-30
2	ENSG00000121989	ACVR2A	rs10174513	-0.0277312	0.00517557	8.411e-08
2	ENSG00000196504	PRPF40A	rs10930923	0.00816431	0.00601735	0.1748
2	ENSG00000064989	CALCRL	rs1728667	-0.0245848	0.0053914	5.115e-06
2	ENSG00000163596	ICA1L	rs3845800	-0.111098	0.00760905	2.779e-48
3	ENSG00000235978	AC018816.3	rs1867000	-0.0220296	0.00495247	8.659e-06
3	ENSG00000182923	CEP63	rs9854299	0.0217668	0.00524275	3.299e-05
5	ENSG00000113441	LNPEP	rs3849749	0.0151475	0.00501602	0.002529
6	ENSG00000196821	ILRUN	rs6907508	-0.0502942	0.00793265	2.295e-10
6	ENSG00000156535	CD109	rs75202248	0.125251	0.106359	0.2389
6	ENSG00000135540	NHSL1	rs4424103	0.0207419	0.00554144	0.0001818
6	ENSG00000225177	RP11-390P2.4	rs4424103	0.0207419	0.00554144	0.0001818
6	ENSG00000231652	RP11-553A21.3	rs79960136	0.0483173	0.0109409	1.004e-05
6	ENSG00000255587	RAB44	rs12528085	0.0556373	0.100822	0.5811
7	ENSG00000164535	DAGLB	rs113080138	-0.00068469	0.00494578	0.8899
7	ENSG00000146731	CCT6A	rs6593297	0.0347949	0.00588092	3.287e-09
7	ENSG00000106261	ZKSCAN1	rs35146811	-0.0275411	0.00552925	6.326e-07
7	ENSG00000181652	ATG9B	rs13244889	-0.0275411	0.00552925	6.326e-07
7	ENSG00000075223	SEMA3C	rs79167217	-0.0261403	0.080899	0.7466
7	ENSG00000166508	MCM7	rs4134911	0.00064635	0.00760517	0.9323
9	ENSG00000173068	BNC2	rs28498684	0.0056093	0.0119294	0.6382
9	ENSG00000147889	CDKN2A	rs1412829	0.0230166	0.00505565	5.297e-06
10	ENSG00000237036	ZEB1-AS1	rs11008450	0.0200081	0.00534139	0.0001798
10	ENSG00000122870	BICC1	rs4245599	0.0391563	0.00967464	5.181e-05
10	ENSG00000107798	LIPA	rs1051338	-0.00411745	0.00645419	0.5235
10	ENSG00000076685	NT5C2	rs12219027	0.0663656	0.00870207	2.414e-14
11	ENSG00000156603	MED19	rs504921	0.0676085	0.00870046	7.807e-15
11	ENSG00000173338	KCNK7	rs4930295	0.0377073	0.00590094	1.658e-10
11	ENSG00000213445	SIPA1	rs4930295	0.0271498	0.00571248	2.007e-06
11	ENSG00000152404	CWF19L2	rs10789590	0.0178243	0.00514147	0.0005268
11	ENSG00000137710	RDX	rs7944290	-0.0251937	0.00487114	2.316e-07
11	ENSG00000204381	LAYN	rs4616071	-0.00943242	0.00497791	0.05811
11	ENSG00000109917	ZPR1	rs61905086	-0.0182051	0.00558472	0.001115
11	ENSG00000271751	RP11-110I1.14	rs7952138	-0.0648742	0.010368	3.921e-10
11	ENSG00000272186	VPS11-DT	rs1307145	-0.036612	0.00949045	0.0001144
11	ENSG00000256269	HMBS	rs7938944	-0.0320358	0.00505801	2.394e-10
11	ENSG00000137714	FDX1	rs7934248	-0.02816	0.00504604	2.397e-08
11	ENSG00000149243	KLHL35	rs606452	-0.0537993	0.00700088	1.534e-14
11	ENSG00000196914	ARHGEF12	rs10892564	0.0261164	0.00504849	2.302e-07
12	ENSG00000073614	KDM5A	rs479836	-0.0218254	0.00501059	1.326e-05
12	ENSG00000261799	ENSG00000261799	rs16929783	0.0184291	0.00555357	0.0009053
12	ENSG00000198353	HOXC4	rs1133773	0.0214572	0.00534951	6.045e-05
12	ENSG00000258216	RP11-654D12.2	rs12230074	-0.0406594	0.00614954	3.797e-11
12	ENSG00000196387	ZNF140	rs11147249	-0.0539991	0.00632792	1.42e-17
12	ENSG00000111275	ALDH2	rs847892	-0.0380738	0.00529989	6.776e-13
12	ENSG00000073060	SCARB1	rs7135117	0.0219237	0.00873225	0.01205
12	ENSG00000135473	PAN2	rs11172113	-0.0248014	0.00499333	6.803e-07
12	ENSG00000170581	STAT2	rs11172113	-0.0248014	0.00499333	6.803e-07
12	ENSG00000257727	CNPY2	rs11172113	-0.0248014	0.00499333	6.803e-07
13	ENSG00000136147	PHF11	rs7337344	0.040263	0.00989402	4.713e-05
14	ENSG00000100462	PRMT5	rs35615180	0.0179939	0.00495764	0.0002839
14	ENSG00000032219	ARID4A	rs2147610	-0.017912	0.00500024	0.0003407
14	ENSG00000119718	EIF2B2	rs12588981	0.019355	0.00502666	0.0001179
14	ENSG00000100461	RBM23	rs7145494	-0.0331783	0.00492213	1.577e-11
14	ENSG00000257285	RP11-298I3.1	rs1956880	-0.0174479	0.0050774	0.0005895
15	ENSG00000187446	CHP1	rs7175912	-0.0169911	0.00505548	0.0007768
15	ENSG00000166831	RBPMS2	rs10851740	-0.0235225	0.005125	4.438e-06
15	ENSG00000103591	AAGAB	rs17228058	0.0573139	0.00593387	4.513e-22
16	ENSG00000087237	CETP	rs12720926	-0.017626	0.00519189	0.0006865
17	ENSG00000091622	PITPNM3	rs2165844	0.0255504	0.0049975	3.177e-07
17	ENSG00000198920	KIAA0753	rs2240276	-0.0167412	0.00505589	0.0009289
17	ENSG00000040633	PHF23	rs2034090	-0.0182133	0.00505278	0.0003126
17	ENSG00000188933	USP32P1	rs6502584	-0.0246574	0.00708115	0.0004975
17	ENSG00000175662	TOM1L2	rs10048206	-0.00787989	0.00754534	0.2963
17	ENSG00000125686	MED1	rs412430	-0.0258772	0.00641982	5.558e-05
17	ENSG00000228782	MRPL45P2	rs16941382	-0.0317182	0.00617803	2.836e-07
17	ENSG00000274561	ENSG00000274561	rs1030097	-0.0207282	0.00499123	3.283e-05
17	ENSG00000277476	ENSG00000277476	rs1030097	-0.0207282	0.00499123	3.283e-05
17	ENSG00000092929	UNC13D	rs73354050	0.0374719	0.0080497	3.239e-06
17	ENSG00000108443	RPS6KB1	rs6503998	-0.0443447	0.00690725	1.362e-10
17	ENSG00000108788	MLX	rs35370188	-0.0474716	0.00764082	5.202e-10
17	ENSG00000131470	PSMC3IP	rs35370188	-0.0474716	0.00764082	5.202e-10
17	ENSG00000160606	TLCD1	rs13723	-0.033434	0.00495107	1.449e-11
17	ENSG00000161653	NAGS	rs8176216	-0.020297	0.00530092	0.0001287
19	ENSG00000104886	PLEKHJ1	rs191615952	0.0246298	0.00556893	9.746e-06
19	ENSG00000133246	PRAM1	rs7508201	-0.0216646	0.00508088	2.009e-05
19	ENSG00000268117	VN1R84P	rs8102320	0.0183791	0.00506361	0.0002838
19	ENSG00000197020	ZNF100	rs11085491	-0.0235666	0.00501982	2.67e-06
19	ENSG00000180479	ZNF571	rs7258385	-0.0228362	0.00502192	5.434e-06
19	ENSG00000105767	CADM4	rs3046	-0.0202994	0.00511612	7.256e-05
19	ENSG00000267453	LINC01835	rs2362474	0.0269644	0.00558805	1.397e-06
20	ENSG00000101445	PPP1R16B	rs6101301	0.0175919	0.00593106	0.003016
20	ENSG00000130584	ZBTB46	rs8121509	0.0232318	0.00508117	4.828e-06
20	ENSG00000125510	OPRL1	rs8121509	0.019114	0.00503822	0.0001484
20	ENSG00000171695	LKAAEAR1	rs6062632	0.0205532	0.00509228	5.433e-05
21	ENSG00000180530	NRIP1	rs2823152	-0.0230243	0.00500797	4.275e-06
21	ENSG00000160207	HSF2BP	rs2838338	0.0141117	0.00514211	0.006063
22	ENSG00000100211	CBY1	rs5757207	0.0120901	0.00551401	0.02834
