## Supplemental Table 3 for "Systematic Integration of genomics with transcriptomics for the Study of Coronary Artery Disease and Subclinical Atherosclerosis"

### Sheet: Sheet1
Table S3. Direction of effect of lead shared variants in CAD GWAS and MESA PBMC eQTL analyses for CAD-colocalized genes
chr	ENSID	Gene	lead shared variant	Beta_eQTL	Beta_GWAS
1	ENSG00000117682	DHDDS	rs6694351	-0.69089	0.0242
1	ENSG00000198830	HMGN2	rs6598968	-0.908427	0.0047
1	ENSG00000183386	FHL3	rs11210866	-0.949987	-0.0345
1	ENSG00000183520	UTP11	rs11210842	-0.538396	-0.0343
1	ENSG00000186409	CCDC30	rs59950490	-0.414964	0.0207
1	ENSG00000188761	BCL2L15	rs3761936	0.640256	-0.0358
1	ENSG00000118655	DCLRE1B	rs3761936	-0.677059	-0.0358
1	ENSG00000143457	GOLPH3L	rs9733	0.235036	-0.0175
1	ENSG00000203288	TDRKH-AS1	rs11204735	0.0438903	-0.0221
1	ENSG00000132694	ARHGEF11	rs3790458	-0.00608537	-0.0211
1	ENSG00000273384	ENSG00000273384	rs6676507	0.407115	0.02
1	ENSG00000118197	DDX59	rs4387211	-1.04555	-0.0246
1	ENSG00000272750	RP11-378J18.8	rs1133220	-0.387717	-0.065
1	ENSG00000213057	C1orf220	rs10913579	0.577284	0.0114
1	ENSG00000118200	CAMSAP2	rs111861862	-0.733919	0.0146
2	ENSG00000115825	PRKD3	rs2714470	-0.933917	0.0206
2	ENSG00000171132	PRKCE	rs938662	-0.222092	0.0286
2	ENSG00000115464	USP34	rs11692449	-0.159149	0.0201
2	ENSG00000270820	USP34-DT	rs11692449	-0.0936999	0.0201
2	ENSG00000198380	GFPT1	rs6725340	-0.848921	0.0206
2	ENSG00000115486	GGCX	rs1078004	0.742437	-0.0498
2	ENSG00000121989	ACVR2A	rs10174513	0.0781481	-0.0212
2	ENSG00000196504	PRPF40A	rs10930923	0.0512072	0.0223
2	ENSG00000064989	CALCRL	rs1728667	0.519711	-0.0234
2	ENSG00000163596	ICA1L	rs3845800	0.932664	-0.0905
3	ENSG00000235978	AC018816.3	rs1867000	-0.366301	-0.0197
3	ENSG00000182923	CEP63	rs9854299	1.13617	0.0189
5	ENSG00000113441	LNPEP	rs3849749	-0.271036	0.0195
6	ENSG00000196821	ILRUN	rs6907508	1.28001	-0.042
6	ENSG00000156535	CD109	rs75202248	-1.44779	-0.0176
6	ENSG00000135540	NHSL1	rs4424103	-0.593664	0.0201
6	ENSG00000225177	RP11-390P2.4	rs4424103	-0.558428	0.0201
6	ENSG00000231652	RP11-553A21.3	rs79960136	-0.744141	-0.0346
6	ENSG00000255587	RAB44	rs12528085	0.723181	0.002
7	ENSG00000164535	DAGLB	rs113080138	1.11585	0.0205
7	ENSG00000146731	CCT6A	rs6593297	-0.462924	0.0202
7	ENSG00000106261	ZKSCAN1	rs35146811	0.121188	-0.0262
7	ENSG00000181652	ATG9B	rs13244889	-0.0171008	-0.0212
7	ENSG00000075223	SEMA3C	rs79167217	-0.919245	-0.0047
7	ENSG00000166508	MCM7	rs4134911	0.935777	-0.0024
9	ENSG00000173068	BNC2	rs28498684	0.741049	0.0167
9	ENSG00000147889	CDKN2A	rs1412829	0.220966	0.1006
10	ENSG00000237036	ZEB1-AS1	rs11008450	0.748369	0.033
10	ENSG00000122870	BICC1	rs4245599	0.596108	-0.0185
10	ENSG00000107798	LIPA	rs1051338	1.24374	-0.0524
10	ENSG00000076685	NT5C2	rs12219027	0.756584	0.0679
11	ENSG00000156603	MED19	rs504921	0.514835	-0.0197
11	ENSG00000173338	KCNK7	rs4930295	-0.160046	0.0342
11	ENSG00000213445	SIPA1	rs4930295	-0.442314	0.0342
11	ENSG00000152404	CWF19L2	rs10789590	0.657491	-0.0232
11	ENSG00000137710	RDX	rs7944290	0.222281	-0.0027
11	ENSG00000204381	LAYN	rs4616071	0.255524	-0.0278
11	ENSG00000109917	ZPR1	rs61905086	-0.216069	-0.0536
11	ENSG00000271751	RP11-110I1.14	rs7952138	-0.504734	-0.0258
11	ENSG00000272186	VPS11-DT	rs1307145	-0.262703	-0.0197
11	ENSG00000256269	HMBS	rs7938944	0.885937	-0.0188
11	ENSG00000137714	FDX1	rs7934248	0.778357	0.0351
11	ENSG00000149243	KLHL35	rs606452	-0.0860958	-0.043
11	ENSG00000196914	ARHGEF12	rs10892564	0.242967	-0.0203
12	ENSG00000073614	KDM5A	rs479836	-0.484194	0.0193
12	ENSG00000261799	ENSG00000261799	rs16929783	-0.277662	0.0197
12	ENSG00000198353	HOXC4	rs1133773	-0.263336	-0.0425
12	ENSG00000258216	RP11-654D12.2	rs12230074	-0.291573	-0.0545
12	ENSG00000196387	ZNF140	rs11147249	-0.43936	0.0284
12	ENSG00000111275	ALDH2	rs847892	0.473342	-0.0337
12	ENSG00000073060	SCARB1	rs7135117	1.05158	-0.0043
12	ENSG00000135473	PAN2	rs11172113	-0.0501577	-0.0252
12	ENSG00000170581	STAT2	rs11172113	-0.00844153	-0.0252
12	ENSG00000257727	CNPY2	rs11172113	-0.0444023	-0.0252
13	ENSG00000136147	PHF11	rs7337344	0.716076	0.0147
14	ENSG00000100462	PRMT5	rs35615180	-0.250017	-0.0186
14	ENSG00000032219	ARID4A	rs2147610	-0.517094	0.0178
14	ENSG00000119718	EIF2B2	rs12588981	1.03061	-0.0247
14	ENSG00000100461	RBM23	rs7145494	0.668724	-0.0145
14	ENSG00000257285	RP11-298I3.1	rs1956880	0.814655	-0.0148
15	ENSG00000187446	CHP1	rs7175912	-0.464072	-0.0222
15	ENSG00000166831	RBPMS2	rs10851740	-1.76017	-0.0305
15	ENSG00000103591	AAGAB	rs17228058	-0.104935	0.0563
16	ENSG00000087237	CETP	rs12720926	-0.390175	0.0164
17	ENSG00000091622	PITPNM3	rs2165844	0.525348	-0.0186
17	ENSG00000198920	KIAA0753	rs2240276	0.517337	0.0206
17	ENSG00000040633	PHF23	rs2034090	-0.0514806	-0.0207
17	ENSG00000188933	USP32P1	rs6502584	-0.31875	-0.0093
17	ENSG00000175662	TOM1L2	rs10048206	-0.47739	-0.0252
17	ENSG00000125686	MED1	rs412430	-0.250857	0.0281
17	ENSG00000228782	MRPL45P2	rs16941382	-0.0966284	-0.0343
17	ENSG00000274561	ENSG00000274561	rs1030097	-0.0204488	-0.0225
17	ENSG00000277476	ENSG00000277476	rs1030097	-0.0388487	-0.0225
17	ENSG00000092929	UNC13D	rs73354050	-0.228364	0.0367
17	ENSG00000108443	RPS6KB1	rs6503998	-0.0327207	-0.0388
17	ENSG00000108788	MLX	rs35370188	-0.0145821	-0.0412
17	ENSG00000131470	PSMC3IP	rs35370188	-0.0838654	-0.0412
17	ENSG00000160606	TLCD1	rs13723	-0.00260974	-0.0266
17	ENSG00000161653	NAGS	rs8176216	-0.0632071	-0.0234
19	ENSG00000104886	PLEKHJ1	rs191615952	0.883506	0.0619
19	ENSG00000133246	PRAM1	rs7508201	0.549502	0.0218
19	ENSG00000268117	VN1R84P	rs8102320	-0.875808	-0.0218
19	ENSG00000197020	ZNF100	rs11085491	1.0387	0.0203
19	ENSG00000180479	ZNF571	rs7258385	-0.158029	-0.0211
19	ENSG00000105767	CADM4	rs3046	0.207737	-0.001
19	ENSG00000267453	LINC01835	rs2362474	0.0181101	0.0268
20	ENSG00000101445	PPP1R16B	rs6101301	0.438558	0.0171
20	ENSG00000130584	ZBTB46	rs8121509	0.0476779	0.0241
20	ENSG00000125510	OPRL1	rs8121509	-0.468494	0.0241
20	ENSG00000171695	LKAAEAR1	rs6062632	-0.273105	0.0172
21	ENSG00000180530	NRIP1	rs2823152	0.300588	0.0234
21	ENSG00000160207	HSF2BP	rs2838338	-0.251523	-0.0159
22	ENSG00000100211	CBY1	rs5757207	-0.16864	0.0231
120-13
