## Supplemental Table 4 for "Systematic Integration of genomics with transcriptomics for the Study of Coronary Artery Disease and Subclinical Atherosclerosis"

### Sheet: Sheet1
Table S4. Primary follow-up colocalization analysis using GWAS of CAC and IMT .
chr	ENSID	Gene	Discovery_CAD_PPH4	Validation_CAC_PPH4	Validation_IMT_PPH4
1	ENSG00000117682	DHDDS	0.960889	0.0141493	0.000229078
1	ENSG00000198830	HMGN2	0.933626	0.0141367	0.0110465
1	ENSG00000183386	FHL3	0.998079	0.0174235	0.0119318
1	ENSG00000183520	UTP11	0.997854	0.0455164	0.00929857
1	ENSG00000186409	CCDC30	0.953865	0.0536658	0.00807818
1	ENSG00000188761	BCL2L15	0.993422	0.0418762	0.198849
1	ENSG00000118655	DCLRE1B	0.99782	0.041205	0.283799
1	ENSG00000143457	GOLPH3L	0.973084	0.00961112	0.0141792
1	ENSG00000203288	TDRKH-AS1	0.969958	0.0109426	0.00801474
1	ENSG00000132694	ARHGEF11	0.857976	0.0121822	0.0115762
1	ENSG00000273384	ENSG00000273384	0.857558	0.00707166	0.00862749
1	ENSG00000118197	DDX59	0.990639	0.0154493	0.0274603
1	ENSG00000272750	RP11-378J18.8	0.984059	0.0297134	0.0282131
1	ENSG00000213057	C1orf220	0.922	0.00742417	0.00827872
1	ENSG00000118200	CAMSAP2	0.965	0.0395881	0.0274811
2	ENSG00000115825	PRKD3	0.989384	0.0142509	0.0919454
2	ENSG00000171132	PRKCE	0.996368	0.0122846	0.00998624
2	ENSG00000115464	USP34	0.943089	0.0715894	0.0146892
2	ENSG00000270820	USP34-DT	0.911604	0.0148692	0.0856923
2	ENSG00000198380	GFPT1	0.952707	0.0172444	0.0140615
2	ENSG00000115486	GGCX	0.997681	0.131816	0.0082424
2	ENSG00000121989	ACVR2A	0.822522	0.0126547	0.00917548
2	ENSG00000196504	PRPF40A	0.94344	0.0172217	0.0106093
2	ENSG00000064989	CALCRL	0.876571	0.0112202	0.00861647
2	ENSG00000163596	ICA1L	0.879883	0.0511941	0.0151172
3	ENSG00000235978	AC018816.3	0.999369	0.00600077	0.0126402
3	ENSG00000182923	CEP63	0.940622	0.00896838	0.0123083
5	ENSG00000113441	LNPEP	0.92876	0.188367	0.0165954
6	ENSG00000196821	ILRUN	0.920182	0.0189683	0.815103
6	ENSG00000156535	CD109	0.971841	0.0123189	0.0108316
6	ENSG00000135540	NHSL1	0.995775	0.211428	0.00609598
6	ENSG00000225177	RP11-390P2.4	0.995775	0.0788918	0.00595448
6	ENSG00000231652	RP11-553A21.3	0.999	0.0123119	0.0111292
6	ENSG00000255587	RAB44	0.971	0.0116145	0.00846955
7	ENSG00000164535	DAGLB	0.922955	0.0169237	0.00852088
7	ENSG00000146731	CCT6A	0.963743	0.0129679	0.00841
7	ENSG00000106261	ZKSCAN1	0.963603	0.105359	0.0172484
7	ENSG00000181652	ATG9B	0.820793	0.00615575	0.00748894
7	ENSG00000075223	SEMA3C	0.998	0.0154257	0.0280097
7	ENSG00000166508	MCM7	0.954	0.0258111	0.0241048
9	ENSG00000173068	BNC2	0.885269	0.00856071	0.0129375
9	ENSG00000147889	CDKN2A	0.988515	0.0356312	0.00984841
10	ENSG00000237036	ZEB1-AS1	0.96529	0.0127688	0.00744017
10	ENSG00000122870	BICC1	0.922382	0.0166012	0.00828272
10	ENSG00000107798	LIPA	0.9908	0.00812876	0.0353779
10	ENSG00000076685	NT5C2	0.972916	0.0244698	0.0171524
11	ENSG00000156603	MED19	0.883739	0.00998983	0.00635494
11	ENSG00000173338	KCNK7	0.986185	0.0166532	0.0101999
11	ENSG00000213445	SIPA1	0.999652	0.203087	0.0108826
11	ENSG00000152404	CWF19L2	0.896425	0.0184792	0.00769464
11	ENSG00000137710	RDX	0.928277	0.0817402	0.0253132
11	ENSG00000204381	LAYN	0.987425	0.0260434	0.0261069
11	ENSG00000109917	ZPR1	0.850955	0.84524	0.0176528
11	ENSG00000271751	RP11-110I1.14	0.961305	0.0163421	0.0449091
11	ENSG00000272186	VPS11-DT	0.98444	0.0609664	0.0385278
11	ENSG00000256269	HMBS	0.968472	0.0205888	0.0239458
11	ENSG00000137714	FDX1	0.827	0.0342584	0.01662
11	ENSG00000149243	KLHL35	0.977	0.041022	0.021813
11	ENSG00000196914	ARHGEF12	0.969291	0.0127299	0.00918863
12	ENSG00000073614	KDM5A	0.898827	0.0152646	0.0329771
12	ENSG00000261799	ENSG00000261799	0.962046	0.0538052	0.0266644
12	ENSG00000198353	HOXC4	0.99998	0.0817353	0.0110787
12	ENSG00000258216	RP11-654D12.2	0.986924	0.201115	0.270521
12	ENSG00000196387	ZNF140	0.882513	0.01175	0.0462599
12	ENSG00000111275	ALDH2	0.986	0.015	0.077
12	ENSG00000073060	SCARB1	0.963	0.0154938	0.00982894
12	ENSG00000135473	PAN2	0.864	0.021928	0.0299978
12	ENSG00000170581	STAT2	0.859	0.0226846	0.0297828
12	ENSG00000257727	CNPY2	0.875	0.0182259	0.0310363
13	ENSG00000136147	PHF11	0.843905	0.0139456	0.0441972
14	ENSG00000100462	PRMT5	0.949264	0.00923991	0.00620792
14	ENSG00000032219	ARID4A	0.938341	0.00888392	0.00822253
14	ENSG00000119718	EIF2B2	0.96715	0.0891646	0.00787134
14	ENSG00000100461	RBM23	0.929	0.0103335	0.00593505
14	ENSG00000257285	RP11-298I3.1	0.944	0.0103211	0.00594383
15	ENSG00000187446	CHP1	0.872411	0.00980375	0.0115126
15	ENSG00000166831	RBPMS2	0.901582	0.634771	0.02552
15	ENSG00000103591	AAGAB	0.963	0.0303139	0.00864077
16	ENSG00000087237	CETP	0.90381	0.0808191	0.00824832
17	ENSG00000091622	PITPNM3	0.861042	0.0146931	0.0161134
17	ENSG00000198920	KIAA0753	0.958702	0.0143394	0.0166071
17	ENSG00000040633	PHF23	0.952729	0.0327287	0.0182179
17	ENSG00000188933	USP32P1	0.93712	0.0585975	0.0113472
17	ENSG00000175662	TOM1L2	0.874857	0.199917	0.0391545
17	ENSG00000125686	MED1	0.919757	0.0349292	0.0108003
17	ENSG00000228782	MRPL45P2	0.840093	0.0154484	0.00903184
17	ENSG00000274561	ENSG00000274561	0.828429	0.0117226	0.0336634
17	ENSG00000277476	ENSG00000277476	0.893394	0.0117143	0.121341
17	ENSG00000092929	UNC13D	0.858755	0.017005	0.0175016
17	ENSG00000108443	RPS6KB1	0.943	0.440795	0.781067
17	ENSG00000108788	MLX	0.955	0.0120612	0.0483851
17	ENSG00000131470	PSMC3IP	0.885	0.011528	0.0587688
17	ENSG00000160606	TLCD1	0.802	0.0521457	0.0434421
17	ENSG00000161653	NAGS	0.928	0.010349	0.0267296
19	ENSG00000104886	PLEKHJ1	0.999183	0.0333862	0.91136
19	ENSG00000133246	PRAM1	0.841933	0.0172752	0.114161
19	ENSG00000268117	VN1R84P	0.99857	0.0229282	0.00975004
19	ENSG00000197020	ZNF100	0.997831	0.0158322	0.00805238
19	ENSG00000180479	ZNF571	0.915459	0.0143074	0.0103886
19	ENSG00000105767	CADM4	0.973107	0.0168993	0.0345439
19	ENSG00000267453	LINC01835	0.856	0.266176	0.00893581
20	ENSG00000101445	PPP1R16B	0.835725	0.0181428	0.00773044
20	ENSG00000130584	ZBTB46	0.959335	0.121983	0.423902
20	ENSG00000125510	OPRL1	0.998745	0.0778161	0.021572
20	ENSG00000171695	LKAAEAR1	0.988152	0.0323095	0.0225372
21	ENSG00000180530	NRIP1	0.999559	0.00916526	0.0111305
21	ENSG00000160207	HSF2BP	0.857877	0.0098347	0.0348502
22	ENSG00000100211	CBY1	0.824917	0.130714	0.00884475
