## Supplemental Table 5 for "Systematic Integration of genomics with transcriptomics for the Study of Coronary Artery Disease and Subclinical Atherosclerosis"

### Sheet: Sheet1
Table S5. Primary follow-up colocalization analysis using eQTL resources from Gtex artery tissue
chr	ENSID	Gene	Discovery_CAD_PPH4	Validation_GTex_Conorary_PPH4	Validation_GTex_Aorta_PPH4	Validation_GTex_Tibial_PPH4
1	ENSG00000117682	DHDDS	0.960889	0.0778471	0.698346	0.933475
1	ENSG00000198830	HMGN2	0.933626	0.181194	0.0304777	0.410313
1	ENSG00000183386	FHL3	0.998079	NA	NA	NA
1	ENSG00000183520	UTP11	0.997854	NA	NA	NA
1	ENSG00000186409	CCDC30	0.953865	0.0170498	0.924221	0.829036
1	ENSG00000188761	BCL2L15	0.993422	0.0436916	0.0603899	0.0284634
1	ENSG00000118655	DCLRE1B	0.99782	0.616351	0.33494	0.386958
1	ENSG00000143457	GOLPH3L	0.973084	0.344744	0.795002	0.97635
1	ENSG00000203288	TDRKH-AS1	0.969958	0.750635	0.838537	0.910839
1	ENSG00000132694	ARHGEF11	0.857976	0.0310525	0.0363033	0.0327092
1	ENSG00000273384	ENSG00000273384	0.857558	NA	NA	NA
1	ENSG00000118197	DDX59	0.990639	0.984196	0.983023	0.000872764
1	ENSG00000272750	RP11-378J18.8	0.984059	0.976705	0.979019	0.954094
1	ENSG00000213057	C1orf220	0.922	NA	NA	NA
1	ENSG00000118200	CAMSAP2	0.965	NA	NA	NA
2	ENSG00000115825	PRKD3	0.989384	0.0180344	0.00485878	0.279742
2	ENSG00000171132	PRKCE	0.996368	0.0372477	0.0434825	0.12445
2	ENSG00000115464	USP34	0.943089	0.0783827	0.0671343	0.123244
2	ENSG00000270820	USP34-DT	0.911604	0.804128	0.565845	0.814052
2	ENSG00000198380	GFPT1	0.952707	0.230159	0.162741	0.62192
2	ENSG00000115486	GGCX	0.997681	0.358797	0.982497	0.916127
2	ENSG00000121989	ACVR2A	0.822522	NA	NA	NA
2	ENSG00000196504	PRPF40A	0.94344	0.0393314	0.055783	0.79025
2	ENSG00000064989	CALCRL	0.876571	0.504951	0.0923647	0.100008
2	ENSG00000163596	ICA1L	0.879883	NA	NA	NA
3	ENSG00000235978	AC018816.3	0.999369	0.536807	0.201359	0.991388
3	ENSG00000182923	CEP63	0.940622	0.773101	0.801328	0.648514
5	ENSG00000113441	LNPEP	0.92876	0.0541576	0.906606	0.921793
6	ENSG00000196821	ILRUN	0.920182	NA	NA	NA
6	ENSG00000156535	CD109	0.971841	NA	NA	NA
6	ENSG00000135540	NHSL1	0.995775	0.130114	0.03958	0.000639613
6	ENSG00000225177	RP11-390P2.4	0.995775	0.0264114	0.000598979	0.000596212
6	ENSG00000231652	RP11-553A21.3	0.999	0.0149541	0.0137585	0.0949377
6	ENSG00000255587	RAB44	0.971	NA	NA	NA
7	ENSG00000164535	DAGLB	0.922955	0.888947	0.510641	0.510755
7	ENSG00000146731	CCT6A	0.963743	NA	NA	NA
7	ENSG00000106261	ZKSCAN1	0.963603	0.384101	0.166197	0.962219
7	ENSG00000181652	ATG9B	0.820793	NA	NA	NA
7	ENSG00000075223	SEMA3C	0.998	NA	NA	NA
7	ENSG00000166508	MCM7	0.954	NA	NA	NA
9	ENSG00000173068	BNC2	0.885269	NA	NA	NA
9	ENSG00000147889	CDKN2A	0.988515	0.0410512	0.0310845	0.11287
10	ENSG00000237036	ZEB1-AS1	0.96529	0.617841	0.86719	0.880653
10	ENSG00000122870	BICC1	0.922382	0.0223327	0.0107095	0.00819752
10	ENSG00000107798	LIPA	0.9908	0.0929395	0.796714	0.0370456
10	ENSG00000076685	NT5C2	0.972916	0.0755629	0.102988	0.0371932
11	ENSG00000156603	MED19	0.883739	0.787791	0.464094	0.769534
11	ENSG00000173338	KCNK7	0.986185	NA	NA	NA
11	ENSG00000213445	SIPA1	0.999652	0.0520716	0.0599538	0.0202678
11	ENSG00000152404	CWF19L2	0.896425	NA	NA	NA
11	ENSG00000137710	RDX	0.928277	0.0434376	0.0392642	0.24046
11	ENSG00000204381	LAYN	0.987425	0.0357976	0.183644	0.0179672
11	ENSG00000109917	ZPR1	0.850955	NA	NA	NA
11	ENSG00000271751	RP11-110I1.14	0.961305	0.897089	0.967416	0.973971
11	ENSG00000272186	VPS11-DT	0.98444	0.0348272	0.0865728	0.0545532
11	ENSG00000256269	HMBS	0.968472	NA	NA	NA
11	ENSG00000137714	FDX1	0.827	NA	NA	NA
11	ENSG00000149243	KLHL35	0.977	NA	NA	NA
11	ENSG00000196914	ARHGEF12	0.969291	0.177492	0.0551219	0.42579
12	ENSG00000073614	KDM5A	0.898827	NA	NA	NA
12	ENSG00000261799	ENSG00000261799	0.962046	NA	NA	NA
12	ENSG00000198353	HOXC4	0.99998	NA	NA	NA
12	ENSG00000258216	RP11-654D12.2	0.986924	NA	NA	NA
12	ENSG00000196387	ZNF140	0.882513	NA	NA	NA
12	ENSG00000111275	ALDH2	0.986	0.011	0.076	0.056
12	ENSG00000073060	SCARB1	0.963	NA	NA	NA
12	ENSG00000135473	PAN2	0.864	0.05919	0.435766	0.313003
12	ENSG00000170581	STAT2	0.859	NA	NA	NA
12	ENSG00000257727	CNPY2	0.875	0.0386429	0.132098	0.293931
13	ENSG00000136147	PHF11	0.843905	NA	NA	NA
14	ENSG00000100462	PRMT5	0.949264	0.025394	0.141728	0.0409833
14	ENSG00000032219	ARID4A	0.938341	0.0701207	0.0308109	0.307234
14	ENSG00000119718	EIF2B2	0.96715	0.79567	0.927839	0.9266
14	ENSG00000100461	RBM23	0.929	NA	NA	NA
14	ENSG00000257285	RP11-298I3.1	0.944	NA	NA	NA
15	ENSG00000187446	CHP1	0.872411	0.258241	0.367212	0.765199
15	ENSG00000166831	RBPMS2	0.901582	0.0443281	0.0392261	0.0601866
15	ENSG00000103591	AAGAB	0.963	NA	NA	NA
16	ENSG00000087237	CETP	0.90381	0.350879	0.857521	0.0276404
17	ENSG00000091622	PITPNM3	0.861042	0.180677	0.0451973	0.0912887
17	ENSG00000198920	KIAA0753	0.958702	0.929025	0.956491	0.957767
17	ENSG00000040633	PHF23	0.952729	0.0425953	0.0322279	0.0595571
17	ENSG00000188933	USP32P1	0.93712	0.056618	0.0653624	0.0656728
17	ENSG00000175662	TOM1L2	0.874857	NA	NA	NA
17	ENSG00000125686	MED1	0.919757	0.0603555	0.0376836	0.16928
17	ENSG00000228782	MRPL45P2	0.840093	NA	NA	NA
17	ENSG00000274561	ENSG00000274561	0.828429	NA	NA	NA
17	ENSG00000277476	ENSG00000277476	0.893394	NA	NA	NA
17	ENSG00000092929	UNC13D	0.858755	NA	NA	NA
17	ENSG00000108443	RPS6KB1	0.943	NA	NA	NA
17	ENSG00000108788	MLX	0.955	NA	NA	NA
17	ENSG00000131470	PSMC3IP	0.885	NA	NA	NA
17	ENSG00000160606	TLCD1	0.802	NA	NA	NA
17	ENSG00000161653	NAGS	0.928	NA	NA	NA
19	ENSG00000104886	PLEKHJ1	0.999183	0.0736266	0.802454	0.959507
19	ENSG00000133246	PRAM1	0.841933	NA	NA	NA
19	ENSG00000268117	VN1R84P	0.99857	NA	NA	NA
19	ENSG00000197020	ZNF100	0.997831	NA	NA	NA
19	ENSG00000180479	ZNF571	0.915459	0.0960077	0.826046	0.614021
19	ENSG00000105767	CADM4	0.973107	0.0387446	0.0366815	0.0406428
19	ENSG00000267453	LINC01835	0.856	NA	NA	NA
20	ENSG00000101445	PPP1R16B	0.835725	NA	NA	NA
20	ENSG00000130584	ZBTB46	0.959335	0.0445999	0.169048	0.466038
20	ENSG00000125510	OPRL1	0.998745	0.984092	0.986253	0.986166
20	ENSG00000171695	LKAAEAR1	0.988152	NA	NA	NA
21	ENSG00000180530	NRIP1	0.999559	0.103316	0.0334083	0.000556834
21	ENSG00000160207	HSF2BP	0.857877	0.0366196	0.0451674	0.0897088
22	ENSG00000100211	CBY1	0.824917	NA	NA	NA
