## Supplemental Table 6 for "Systematic Integration of genomics with transcriptomics for the Study of Coronary Artery Disease and Subclinical Atherosclerosis"

### Sheet: Sheet1
Table S6. Primary follow-up colocalization analysis using eQTL resources from JHS and eQTLgen
chr	ENSID	Gene	Discovery_CAD_PPH4	Replication_JHS_PPH4	Replication_eQTLgen_PPH4
1	ENSG00000117682	DHDDS	0.960889	0.991167	0.919183
1	ENSG00000198830	HMGN2	0.933626	0.0598468	2.40805e-05
1	ENSG00000183386	FHL3	0.998079	2.25282e-08	0.911349
1	ENSG00000183520	UTP11	0.997854	0.897721	0.767534
1	ENSG00000186409	CCDC30	0.953865	0.0556477	0.920771
1	ENSG00000188761	BCL2L15	0.993422	0.0165992	1.36178e-05
1	ENSG00000118655	DCLRE1B	0.99782	0.871782	8.65735e-09
1	ENSG00000143457	GOLPH3L	0.973084	0.0651612	0.00885318
1	ENSG00000203288	TDRKH-AS1	0.969958	0.0874418	0.574591
1	ENSG00000132694	ARHGEF11	0.857976	0.0316974	0.829618
1	ENSG00000273384	ENSG00000273384	0.857558	NA	NA
1	ENSG00000118197	DDX59	0.990639	0.992184	0.885753
1	ENSG00000272750	RP11-378J18.8	0.984059	0.0235174	NA
1	ENSG00000213057	C1orf220	0.922	0.834217	0.0115234
1	ENSG00000118200	CAMSAP2	0.965	1.26145e-07	7.60317e-06
2	ENSG00000115825	PRKD3	0.989384	0.19528	0.958883
2	ENSG00000171132	PRKCE	0.996368	0.0199681	0.998921
2	ENSG00000115464	USP34	0.943089	0.501242	0.0144785
2	ENSG00000270820	USP34-DT	0.911604	0.717477	NA
2	ENSG00000198380	GFPT1	0.952707	0.9469	0.79781
2	ENSG00000115486	GGCX	0.997681	0.688873	0.0275815
2	ENSG00000121989	ACVR2A	0.822522	0.835894	0.723687
2	ENSG00000196504	PRPF40A	0.94344	0.966556	0.504417
2	ENSG00000064989	CALCRL	0.876571	0.195315	0.0956153
2	ENSG00000163596	ICA1L	0.879883	0.510809	2.0002e-41
3	ENSG00000235978	AC018816.3	0.999369	NA	0.996332
3	ENSG00000182923	CEP63	0.940622	0.937277	0.708814
5	ENSG00000113441	LNPEP	0.92876	0.954411	0.894374
6	ENSG00000196821	ILRUN	0.920182	0.763429	0.723251
6	ENSG00000156535	CD109	0.971841	0.983391	0.000117036
6	ENSG00000135540	NHSL1	0.995775	0.994926	0.99088
6	ENSG00000225177	RP11-390P2.4	0.995775	0.840456	0.990774
6	ENSG00000231652	RP11-553A21.3	0.999	NA	NA
6	ENSG00000255587	RAB44	0.971	0.000256111	2.17033e-05
7	ENSG00000164535	DAGLB	0.922955	0.617024	0.883355
7	ENSG00000146731	CCT6A	0.963743	0.000644336	0.785397
7	ENSG00000106261	ZKSCAN1	0.963603	0.935557	3.88269e-06
7	ENSG00000181652	ATG9B	0.820793	0.0318378	5.40842e-06
7	ENSG00000075223	SEMA3C	0.998	0.99986	1.30651e-06
7	ENSG00000166508	MCM7	0.954	1.04246e-06	4.83529e-07
9	ENSG00000173068	BNC2	0.885269	0.618493	0.479129
9	ENSG00000147889	CDKN2A	0.988515	0.0197951	1.07293e-11
10	ENSG00000237036	ZEB1-AS1	0.96529	0.943118	0.464486
10	ENSG00000122870	BICC1	0.922382	NA	0.931222
10	ENSG00000107798	LIPA	0.9908	8.20175e-09	0.959185
10	ENSG00000076685	NT5C2	0.972916	0.962049	0.89126
11	ENSG00000156603	MED19	0.883739	0.890296	0.706436
11	ENSG00000173338	KCNK7	0.986185	0.030834	0.214408
11	ENSG00000213445	SIPA1	0.999652	0.0178844	5.62968e-09
11	ENSG00000152404	CWF19L2	0.896425	3.89597e-05	0.924198
11	ENSG00000137710	RDX	0.928277	0.971607	4.23875e-14
11	ENSG00000204381	LAYN	0.987425	0.10578	2.68246e-06
11	ENSG00000109917	ZPR1	0.850955	0.990391	3.59001e-09
11	ENSG00000271751	RP11-110I1.14	0.961305	NA	NA
11	ENSG00000272186	VPS11-DT	0.98444	0.805219	NA
11	ENSG00000256269	HMBS	0.968472	0.960139	0.9576
11	ENSG00000137714	FDX1	0.827	0.0222452	1.64458e-11
11	ENSG00000149243	KLHL35	0.977	9.34301e-05	4.17156e-09
11	ENSG00000196914	ARHGEF12	0.969291	6.18387e-05	0.0275973
12	ENSG00000073614	KDM5A	0.898827	0.0367913	0.902617
12	ENSG00000261799	ENSG00000261799	0.962046	0.000380805	0.134596
12	ENSG00000198353	HOXC4	0.99998	0.191405	0.120514
12	ENSG00000258216	RP11-654D12.2	0.986924	NA	NA
12	ENSG00000196387	ZNF140	0.882513	0.0532623	0.969439
12	ENSG00000111275	ALDH2	0.986	0.044	0
12	ENSG00000073060	SCARB1	0.963	1.25905e-12	1.32597e-14
12	ENSG00000135473	PAN2	0.864	0.0436315	0.616549
12	ENSG00000170581	STAT2	0.859	3.56416e-06	0.618456
12	ENSG00000257727	CNPY2	0.875	0.0444344	0.627992
13	ENSG00000136147	PHF11	0.843905	0.0123218	0.7786
14	ENSG00000100462	PRMT5	0.949264	0.0173088	0.866095
14	ENSG00000032219	ARID4A	0.938341	0.0168231	0.00106155
14	ENSG00000119718	EIF2B2	0.96715	0.9619	0.778847
14	ENSG00000100461	RBM23	0.929	0.747949	0.106717
14	ENSG00000257285	RP11-298I3.1	0.944	NA	0.00206586
15	ENSG00000187446	CHP1	0.872411	0.000804237	5.27329e-05
15	ENSG00000166831	RBPMS2	0.901582	0.958846	0.645695
15	ENSG00000103591	AAGAB	0.963	0.0258938	8.33714e-27
16	ENSG00000087237	CETP	0.90381	0.203302	0.525787
17	ENSG00000091622	PITPNM3	0.861042	0.0372163	0.578321
17	ENSG00000198920	KIAA0753	0.958702	0.0262817	0.945163
17	ENSG00000040633	PHF23	0.952729	0.0568503	0.897416
17	ENSG00000188933	USP32P1	0.93712	0.959175	0.0210402
17	ENSG00000175662	TOM1L2	0.874857	0.0360046	0.0942803
17	ENSG00000125686	MED1	0.919757	0.164817	0.897092
17	ENSG00000228782	MRPL45P2	0.840093	7.41831e-09	0.611452
17	ENSG00000274561	ENSG00000274561	0.828429	5.02247e-05	NA
17	ENSG00000277476	ENSG00000277476	0.893394	5.02051e-05	NA
17	ENSG00000092929	UNC13D	0.858755	0.257956	0.0284211
17	ENSG00000108443	RPS6KB1	0.943	0.000213267	1.28727e-07
17	ENSG00000108788	MLX	0.955	9.75571e-10	0.086515
17	ENSG00000131470	PSMC3IP	0.885	0.0633752	0.110401
17	ENSG00000160606	TLCD1	0.802	NA	9.56117e-06
17	ENSG00000161653	NAGS	0.928	0.00129144	0.000230656
19	ENSG00000104886	PLEKHJ1	0.999183	0.407462	0.831075
19	ENSG00000133246	PRAM1	0.841933	0.00022826	2.22472e-09
19	ENSG00000268117	VN1R84P	0.99857	NA	NA
19	ENSG00000197020	ZNF100	0.997831	0.999027	0.952763
19	ENSG00000180479	ZNF571	0.915459	0.000161085	0.128747
19	ENSG00000105767	CADM4	0.973107	0.0234962	0.994088
19	ENSG00000267453	LINC01835	0.856	NA	0.783281
20	ENSG00000101445	PPP1R16B	0.835725	0.344841	0.746531
20	ENSG00000130584	ZBTB46	0.959335	0.0127537	0.850317
20	ENSG00000125510	OPRL1	0.998745	0.192242	0.970027
20	ENSG00000171695	LKAAEAR1	0.988152	NA	NA
21	ENSG00000180530	NRIP1	0.999559	0.996624	0.984844
21	ENSG00000160207	HSF2BP	0.857877	0.172972	0.0478453
22	ENSG00000100211	CBY1	0.824917	0.0933029	0.00203436
