## Supplemental Table 7 for "Systematic Integration of genomics with transcriptomics for the Study of Coronary Artery Disease and Subclinical Atherosclerosis"

### Sheet: Sheet1
Table S7. snATAC analysis of CAD-colocalized gene from colocalization anaalysis
varaint(b38)	Fibro_markerPeaks	MacroP_markerPeaks	Plasma_markerPeaks	Gene	Fibro_MarkerGene	EC_MarkerGene	Plasma_MarkerGene	P2_G	Cor_P2G	pval
chr1:178569058	.	.	.	BICC1	.	.	yes	.	.	.
chr10:58604603	.	.	.	BICC1	yes	.	.	.	.	.
chr11:110373636	.	Macrophage_55000	.	RDX	.	.	yes	FDX1	0.481005	3.21e-29
chr2:187326324	.	.	.	CALCRL	.	yes	.	.	.	.
chr20:64080106	.	Macrophage_17511	Plasma_4876	OPRL1	.	.	yes	.	.	.
chr1:113905767	.	.	.	DCLRE1B	.	.	.	DCLRE1B	0.454638	7.51e-26
chr10:89243170	.	Macrophage_4248	.	LIPA	.	.	.	LIPA	0.903162	6.98e-182
chr21:15221933	.	.	.	NRIP1	.	.	.	NRIP1	0.684305	1.46e-68
chr7:80941555	Fibroblast_5310	.	.	SEMA3C	.	.	.	SEMA3C	0.850398	2.24e-138
