## Supplemental Table 8 for "Systematic Integration of genomics with transcriptomics for the Study of Coronary Artery Disease and Subclinical Atherosclerosis"

### Sheet: Sheet1
Table S8. Identification of subclinical atherosclerosis associated module from cWGCNA.
Module	logFC	pvalue	adj.P.Val	subclinical atherosclerosis trait
module8_STX18-AS1	0.00554	0.0031	0.03	plaque
module11_SATB1-AS1	-0.00695	0.0001	0.005	plaque
module16_TCL6	-0.00471	0.0056	0.041	plaque
module25_BDH1	-0.005811	0.0012	0.017	plaque
module28_PER1	-2.7913e-05	1.08e-05	0.0003	IMT
