## Supplemental Table 9 for "Systematic Integration of genomics with transcriptomics for the Study of Coronary Artery Disease and Subclinical Atherosclerosis"

### Sheet: Sheet1
Table S9. Identification of key dirver gene within subclinical atherosclerosis associated module from cWGCNA.
module8_STX18-AS1					module11_SATB1-AS1					module16_TCL6					module25_BDH1					module28_PER1
logFC	P.Value	adj.P.Val	gene		logFC	P.Value	adj.P.Val	gene		logFC	P.Value	adj.P.Val	gene		logFC	P.Value	adj.P.Val	gene		logFC	P.Value	adj.P.Val	gene
-0.272963	1.783e-06	0.000741727	ENSG00000247708		-0.326381	1.66841e-08	4.05423e-06	ENSG00000228956		-0.246532	6.91682e-07	0.000118969	ENSG00000187621		-0.313632	7.31026e-08	6.06752e-06	ENSG00000161267		-0.000973053	6.82528e-07	7.43956e-05	ENSG00000179094
0.265362	8.87028e-06	0.000897284	ENSG00000168306		-0.312651	7.44949e-08	9.05113e-06	ENSG00000204934		-0.222205	3.43605e-05	0.00295501	ENSG00000184226		-0.286895	1.28147e-06	5.31811e-05	ENSG00000162913		-0.000912466	3.20725e-06	8.99642e-05	ENSG00000121966
-0.260327	8.5144e-06	0.000897284	ENSG00000188227		-0.287675	1.36606e-07	1.10278e-05	ENSG00000170485		-0.233192	9.11767e-05	0.00403348	ENSG00000163520		-0.251103	1.17253e-05	0.000243299	ENSG00000065717		-0.00090688	3.68195e-06	8.99642e-05	ENSG00000113070
-0.239167	1.07847e-05	0.000897284	ENSG00000245552		-0.286815	1.81527e-07	1.10278e-05	ENSG00000238241		-0.212839	0.000217362	0.00403348	ENSG00000163534		-0.23458	1.13097e-05	0.000243299	ENSG00000170004		-0.00090432	3.92134e-06	8.99642e-05	ENSG00000075426
0.217398	7.79072e-06	0.000897284	ENSG00000178623		-0.271084	2.34612e-07	1.14021e-05	ENSG00000135960		-0.208551	0.00011281	0.00403348	ENSG00000164649		-0.199496	5.95778e-05	0.000988991	ENSG00000119772		-0.00090224	4.1268e-06	8.99642e-05	ENSG00000218809
-0.251853	2.00286e-05	0.00138865	ENSG00000268027		-0.278673	5.02052e-07	1.74284e-05	ENSG00000244198		-0.206094	0.000201554	0.00403348	ENSG00000188848		0.220547	7.50633e-05	0.00103838	ENSG00000119203		-0.000877989	7.42476e-06	0.000118798	ENSG00000168209
0.247277	3.19763e-05	0.00190031	ENSG00000214026		-0.267058	4.83389e-07	1.74284e-05	ENSG00000257495		-0.204056	0.000178993	0.00403348	ENSG00000124225		-0.213706	9.64534e-05	0.00114366	ENSG00000111203		-0.000874269	8.11428e-06	0.000118798	ENSG00000153234
0.225102	3.72805e-05	0.00193859	ENSG00000134470		-0.274059	1.66615e-06	5.06094e-05	ENSG00000145428		-0.20186	0.000143387	0.00403348	ENSG00000285163		-0.227061	0.000139428	0.00144657	ENSG00000140545		-0.000871246	8.71914e-06	0.000118798	ENSG00000109321
0.224132	4.45858e-05	0.00206086	ENSG00000259802		-0.262357	3.67851e-06	9.93198e-05	ENSG00000237943		-0.184524	0.000234505	0.00403348	ENSG00000228495		-0.211929	0.000213542	0.00182041	ENSG00000196187		-0.000845854	1.58067e-05	0.000191436	ENSG00000125740
-0.227054	7.8702e-05	0.00313525	ENSG00000196381		-0.261238	7.46858e-06	0.000164988	ENSG00000146021		-0.170024	0.000165845	0.00403348	ENSG00000174607		-0.2027	0.000219327	0.00182041	ENSG00000154358		-0.000827036	2.43115e-05	0.000241889	ENSG00000118503
-0.223855	8.41739e-05	0.00313525	ENSG00000138443		-0.231123	7.39998e-06	0.000164988	ENSG00000070018		-0.158786	0.000315846	0.00493868	ENSG00000065923		0.205159	0.000247973	0.00187107	ENSG00000064199		-0.000825824	2.49874e-05	0.000241889	ENSG00000170525
-0.205353	9.04399e-05	0.00313525	ENSG00000131089		-0.257469	1.28366e-05	0.000195983	ENSG00000236559		-0.201132	0.000364056	0.00521814	ENSG00000082293		-0.192609	0.000558879	0.00386558	ENSG00000088899		-0.000823004	2.663e-05	0.000241889	ENSG00000165030
0.209518	0.000109993	0.00351977	ENSG00000149418		-0.254236	1.07906e-05	0.000195983	ENSG00000198932		-0.205271	0.000423114	0.00539124	ENSG00000152894		-0.190832	0.000797351	0.00472715	ENSG00000126217		-0.000800703	4.37536e-05	0.000366857	ENSG00000157557
0.218557	0.000165488	0.00443172	ENSG00000075618		-0.243049	9.95103e-06	0.000195983	ENSG00000232021		-0.192802	0.000443735	0.00539124	ENSG00000165209		-0.169966	0.000785953	0.00472715	ENSG00000171219		-0.00079525	4.93091e-05	0.000383907	ENSG00000185950
0.208312	0.00015017	0.00443172	ENSG00000104312		-0.242792	1.29042e-05	0.000195983	ENSG00000183691		-0.166967	0.000470167	0.00539124	ENSG00000197705		-0.18457	0.000997959	0.00552204	ENSG00000106624		-0.000791919	5.30251e-05	0.000385316	ENSG00000112715
-0.203048	0.000170451	0.00443172	ENSG00000261069		-0.232518	1.28434e-05	0.000195983	ENSG00000164512		-0.187763	0.000858244	0.00868341	ENSG00000158482		-0.183241	0.00115455	0.00598922	ENSG00000106123		-0.000777082	7.30413e-05	0.000497594	ENSG00000274008
-0.199262	0.000213987	0.00523639	ENSG00000147536		-0.228806	2.59978e-05	0.000371616	ENSG00000204219		-0.176279	0.000851709	0.00868341	ENSG00000272398		-0.152593	0.00138247	0.00674969	ENSG00000186056		-0.000762967	9.85559e-05	0.000631917	ENSG00000148841
0.182684	0.000280429	0.00648102	ENSG00000099377		-0.220727	2.89701e-05	0.000391096	ENSG00000102934		-0.184498	0.00145324	0.0138865	ENSG00000110987		-0.171672	0.0014671	0.00676495	ENSG00000092096		-0.000758902	0.000107338	0.00064999	ENSG00000125538
-0.213503	0.00032525	0.00712127	ENSG00000251595		-0.225878	3.34708e-05	0.00040667	ENSG00000272498		-0.156779	0.00171619	0.0155361	ENSG00000128886		-0.177004	0.00176213	0.00769772	ENSG00000169992		-0.000750257	0.000128531	0.000680568	ENSG00000073756
0.200535	0.000368782	0.00767067	ENSG00000136630		-0.216934	3.26657e-05	0.00040667	ENSG00000173848		-0.158752	0.00296245	0.0245007	ENSG00000116191		0.166955	0.0019952	0.00828008	ENSG00000141179		-0.000749282	0.000131154	0.000680568	ENSG00000099985
0.213658	0.000404532	0.00793711	ENSG00000143382		-0.213193	4.20321e-05	0.000486371	ENSG00000123453		-0.151666	0.00299136	0.0245007	ENSG00000133740		-0.178735	0.00281319	0.0111188	ENSG00000100346		-0.000748332	0.000133759	0.000680568	ENSG00000124216
0.210066	0.000419751	0.00793711	ENSG00000196422		-0.218769	6.22924e-05	0.000688048	ENSG00000154027		-0.165848	0.00420051	0.0262258	ENSG00000157734		-0.161787	0.00376295	0.0141966	ENSG00000006453		-0.000747046	0.000137362	0.000680568	ENSG00000124731
0.199684	0.000468834	0.00847978	ENSG00000117984		-0.219911	6.68563e-05	0.000706351	ENSG00000111879		-0.165448	0.00402855	0.0262258	ENSG00000187912		-0.150514	0.00449054	0.016205	ENSG00000148660		-0.0007427	0.00015023	0.00071196	ENSG00000090104
0.212376	0.000525418	0.00910725	ENSG00000165140		-0.225467	8.87953e-05	0.000776539	ENSG00000223768		-0.16162	0.00426078	0.0262258	ENSG00000196092		-0.153957	0.00503781	0.0174224	ENSG00000106479		-0.000736082	0.000172022	0.000781265	ENSG00000122877
-0.194264	0.000559824	0.00931546	ENSG00000233382		-0.224998	8.94778e-05	0.000776539	ENSG00000258511		-0.161154	0.00408189	0.0262258	ENSG00000187922		-0.151046	0.00558637	0.0185467	ENSG00000182183		-0.000732796	0.000183918	0.000801883	ENSG00000239948
0.198307	0.000595255	0.00936628	ENSG00000107738		-0.222999	8.84265e-05	0.000776539	ENSG00000228794		-0.157539	0.00396184	0.0262258	ENSG00000106537		-0.148396	0.00674261	0.0215245	ENSG00000124181		-0.000724336	0.000218193	0.000914734	ENSG00000169429
0.196388	0.00062098	0.00936628	ENSG00000116260		-0.221437	7.69277e-05	0.000776539	ENSG00000166313		-0.154319	0.00426932	0.0262258	ENSG00000176533		-0.146361	0.00800269	0.0246009	ENSG00000142156		-0.000720254	0.000236796	0.000955953	ENSG00000124882
0.193988	0.000668786	0.00936628	ENSG00000179840		-0.213041	8.52007e-05	0.000776539	ENSG00000189283		-0.149327	0.00382816	0.0262258	ENSG00000164330		-0.126327	0.00858389	0.0254451	ENSG00000011275		-0.00071056	0.000287115	0.0011177	ENSG00000059804
0.193648	0.000663945	0.00936628	ENSG00000100280		-0.217654	9.94942e-05	0.000805903	ENSG00000115423		-0.15339	0.00445106	0.026251	ENSG00000183960		-0.151324	0.00898958	0.0256158	ENSG00000196338		-0.000705178	0.000319212	0.0011998	ENSG00000139832
0.190043	0.000675453	0.00936628	ENSG00000068001		-0.216741	9.86519e-05	0.000805903	ENSG00000186854		-0.150099	0.00457866	0.026251	ENSG00000205056		-0.13927	0.00925873	0.0256158	ENSG00000204282		-0.000697588	0.000370217	0.00134512	ENSG00000270640
0.198931	0.000834097	0.0105147	ENSG00000166002		-0.224194	0.000119303	0.000935183	ENSG00000186615		-0.152872	0.00477302	0.0264825	ENSG00000168916		-0.1226	0.0121192	0.0324481	ENSG00000136878		-0.000685809	0.000464667	0.00163383	ENSG00000128016
0.196067	0.000797412	0.0105147	ENSG00000111321		-0.208529	0.000131538	0.000998864	ENSG00000244479		-0.142525	0.00530211	0.0284988	ENSG00000130348		-0.106336	0.0161999	0.0420185	ENSG00000154222		-0.000675733	0.000562844	0.00185648	ENSG00000093134
0.193857	0.000818683	0.0105147	ENSG00000131446		-0.218477	0.000140685	0.00103596	ENSG00000158966		-0.135458	0.00552055	0.0287738	ENSG00000177425		0.115677	0.0179572	0.0451652	ENSG00000162976		-0.000674382	0.000577393	0.00185648	ENSG00000277632
-0.195728	0.000895043	0.0106382	ENSG00000232774		-0.211011	0.000151401	0.00108207	ENSG00000137266		-0.121877	0.00587415	0.0297163	ENSG00000082438		-0.133545	0.0186761	0.0453552	ENSG00000197457		-0.000674024	0.000581304	0.00185648	ENSG00000177426
-0.179054	0.000873073	0.0106382	ENSG00000115548		-0.191934	0.000172846	0.00120004	ENSG00000281852		-0.147167	0.0070533	0.0346619	ENSG00000117322		-0.126264	0.01957	0.0453552	ENSG00000011028		-0.000672688	0.000596118	0.00185648	ENSG00000120738
0.186027	0.00093553	0.0108106	ENSG00000131165		-0.200545	0.000233818	0.00153761	ENSG00000122085		-0.143194	0.00801994	0.0383175	ENSG00000035720		-0.108101	0.0196721	0.0453552	ENSG00000134013		-0.000668822	0.000641004	0.00194082	ENSG00000123689
-0.188456	0.00110523	0.0116152	ENSG00000226791		-0.18271	0.000234122	0.00153761	ENSG00000117519		-0.149419	0.0085078	0.0395498	ENSG00000211899							-0.000664136	0.000699627	0.00206106	ENSG00000197405
0.187249	0.00111685	0.0116152	ENSG00000112561		-0.21237	0.000264012	0.00168828	ENSG00000156395		-0.147802	0.00891208	0.0403389	ENSG00000103647							-0.000642591	0.00103893	0.0029801	ENSG00000059728
-0.183734	0.00111305	0.0116152	ENSG00000158427		-0.192422	0.000272274	0.00169648	ENSG00000100003		-0.132693	0.00922551	0.0406869	ENSG00000128218							-0.000637201	0.00114492	0.00313631	ENSG00000011422
0.162875	0.00110929	0.0116152	ENSG00000188372		-0.20451	0.000280717	0.00170535	ENSG00000281106		-0.125595	0.0106063	0.0456072	ENSG00000100721							-0.000635902	0.00117191	0.00313631	ENSG00000116741
0.189982	0.00124722	0.0121057	ENSG00000101294		-0.21284	0.000300046	0.00174429	ENSG00000279741		-0.135704	0.011751	0.047004	ENSG00000211978							-0.000635532	0.00117971	0.00313631	ENSG00000120129
0.189222	0.00133861	0.0121057	ENSG00000146232		-0.209339	0.000301481	0.00174429	ENSG00000197880		-0.13074	0.011531	0.047004	ENSG00000120278							-0.000631837	0.00126025	0.00327065	ENSG00000087074
0.186734	0.00121298	0.0121057	ENSG00000125089		-0.199472	0.00035451	0.00191435	ENSG00000140807		-0.108653	0.0115162	0.047004	ENSG00000257275							-0.000622198	0.00149482	0.00378919	ENSG00000162772
0.186313	0.00131461	0.0121057	ENSG00000181481		-0.190244	0.000345306	0.00191435	ENSG00000005513		-0.138397	0.0128422	0.048474	ENSG00000144218							-0.000619515	0.00156694	0.00388174	ENSG00000179388
0.184556	0.00127278	0.0121057	ENSG00000172232		-0.179173	0.000353076	0.00191435	ENSG00000050327		-0.133722	0.0128794	0.048474	ENSG00000132185							-0.000618016	0.0016086	0.0038964	ENSG00000151014
0.172087	0.00129805	0.0121057	ENSG00000169682		-0.208032	0.00041176	0.00207748	ENSG00000197928		-0.130277	0.012964	0.048474	ENSG00000226777							-0.00061535	0.00168524	0.00395927	ENSG00000182782
0.186464	0.00136929	0.0121197	ENSG00000126759		-0.202715	0.000426307	0.00207748	ENSG00000188687												-0.00061354	0.00173918	0.00395927	ENSG00000112149
0.165829	0.00155819	0.0135043	ENSG00000106397		-0.200078	0.000408702	0.00207748	ENSG00000138795												-0.000613396	0.00174353	0.00395927	ENSG00000159388
-0.140881	0.0016599	0.0140922	ENSG00000203778		-0.193185	0.000453112	0.00207748	ENSG00000081059												-0.00061152	0.00180123	0.00398661	ENSG00000132002
0.180069	0.00172027	0.0143126	ENSG00000104774		-0.192917	0.000444427	0.00207748	ENSG00000146904												-0.000608214	0.00190719	0.00398661	ENSG00000259635
0.179577	0.00185677	0.0151454	ENSG00000075624		-0.191756	0.000438084	0.00207748	ENSG00000003249												-0.000607994	0.00191445	0.00398661	ENSG00000145632
0.178673	0.00190988	0.0152791	ENSG00000179921		-0.19132	0.000421075	0.00207748	ENSG00000065361												-0.000607855	0.00191903	0.00398661	ENSG00000170345
0.153261	0.00200415	0.0157307	ENSG00000212747		-0.163252	0.000447521	0.00207748	ENSG00000250790												-0.000607271	0.00193844	0.00398661	ENSG00000146278
0.182051	0.00217896	0.016786	ENSG00000167987		-0.184712	0.000480277	0.00216125	ENSG00000272323												-0.000605228	0.00200781	0.0040528	ENSG00000133639
-0.179573	0.00224943	0.0170139	ENSG00000186470		-0.200215	0.000573301	0.00253295	ENSG00000057935												-0.00060356	0.00206611	0.00409466	ENSG00000273320
0.179473	0.00242089	0.0176682	ENSG00000100889		-0.194849	0.000590458	0.00256217	ENSG00000197093												-0.000593783	0.00244016	0.0047496	ENSG00000163739
0.164925	0.0024045	0.0176682	ENSG00000133612		-0.187414	0.000614664	0.00262041	ENSG00000065357												-0.000580719	0.00303679	0.0058072	ENSG00000110848
-0.158026	0.00264514	0.018972	ENSG00000100320		-0.154798	0.000653289	0.00273705	ENSG00000280099												-0.000579219	0.00311321	0.00585069	ENSG00000171174
0.179248	0.00290508	0.0204833	ENSG00000103066		-0.192361	0.000712627	0.00293506	ENSG00000178732												-0.000577776	0.00318838	0.0058904	ENSG00000144655
0.170862	0.00303839	0.0207208	ENSG00000141526		-0.178477	0.000740261	0.00299806	ENSG00000273828												-0.000576475	0.00325757	0.00591791	ENSG00000115165
0.169641	0.0030196	0.0207208	ENSG00000122490		-0.185995	0.000877042	0.00349379	ENSG00000169242												-0.000567164	0.00379392	0.0067793	ENSG00000169122
0.173129	0.00324014	0.0211146	ENSG00000172270		-0.181364	0.000932029	0.00365295	ENSG00000174807												-0.000563795	0.00400697	0.00704451	ENSG00000282308
0.171343	0.00344239	0.0211146	ENSG00000025708		-0.190235	0.000985267	0.00380031	ENSG00000140470												-0.000560555	0.00422208	0.00730487	ENSG00000177606
-0.167799	0.00334503	0.0211146	ENSG00000196793		-0.185213	0.00105813	0.00391627	ENSG00000160191												-0.00055585	0.00455312	0.00775453	ENSG00000123358
0.166715	0.0033965	0.0211146	ENSG00000178719		-0.18516	0.00106368	0.00391627	ENSG00000091129												-0.000536704	0.00615616	0.0103062	ENSG00000275993
0.162797	0.00329757	0.0211146	ENSG00000148180		-0.183427	0.00104966	0.00391627	ENSG00000149582												-0.000535828	0.00624044	0.0103062	ENSG00000081041
0.158273	0.00345143	0.0211146	ENSG00000140931		-0.166409	0.00117775	0.00427156	ENSG00000119771												-0.000534138	0.00640593	0.0104216	ENSG00000173334
0.157341	0.00341613	0.0211146	ENSG00000033100		-0.173229	0.0013385	0.00478316	ENSG00000182983												-0.000509522	0.00930582	0.0147572	ENSG00000136634
0.16846	0.00352949	0.0212792	ENSG00000284882		-0.180817	0.00136363	0.00480237	ENSG00000204314												-0.000509263	0.00934168	0.0147572	ENSG00000169508
0.170356	0.00362408	0.0215374	ENSG00000122705		-0.164258	0.00139503	0.00484275	ENSG00000246084												-0.000501193	0.0105246	0.0163883	ENSG00000198435
0.162654	0.0036845	0.0215881	ENSG00000149476		-0.187106	0.00144183	0.00493473	ENSG00000178947												-0.000495451	0.0114455	0.0175713	ENSG00000186431
0.153891	0.00375372	0.0216881	ENSG00000112977		-0.166232	0.00156855	0.00522259	ENSG00000211787												-0.000469483	0.0165634	0.0250752	ENSG00000279491
0.166989	0.00381644	0.0217485	ENSG00000271888		0.152533	0.00156893	0.00522259	ENSG00000154165												-0.000466903	0.017168	0.0256344	ENSG00000128342
0.163456	0.0040777	0.0225839	ENSG00000006534		-0.17513	0.00159975	0.00525322	ENSG00000101298												-0.000451182	0.0212872	0.031212	ENSG00000137801
0.16219	0.0041259	0.0225839	ENSG00000060558		-0.164801	0.0016246	0.00526371	ENSG00000256862												-0.000450527	0.0214761	0.031212	ENSG00000105649
0.155103	0.00408748	0.0225839	ENSG00000165886		-0.173623	0.00168925	0.00540115	ENSG00000102383												-0.000448095	0.0221903	0.0318255	ENSG00000276085
0.162991	0.00425301	0.0229773	ENSG00000164105		-0.170043	0.00186773	0.00574505	ENSG00000111057												-0.000444528	0.0232751	0.0329479	ENSG00000184557
0.168004	0.00445023	0.0230117	ENSG00000004779		-0.165603	0.00185771	0.00574505	ENSG00000134202												-0.000441324	0.0242884	0.0339414	ENSG00000051108
0.164548	0.0043739	0.0230117	ENSG00000148288		0.16214	0.00183574	0.00574505	ENSG00000143179												-0.000437166	0.0256603	0.0354048	ENSG00000197632
0.160086	0.00433002	0.0230117	ENSG00000148655		-0.174776	0.00197798	0.00600811	ENSG00000187987												-0.000430823	0.0278822	0.0379895	ENSG00000173391
0.158269	0.00448413	0.0230117	ENSG00000100605		-0.176311	0.00217516	0.00652547	ENSG00000120915
0.149164	0.00453595	0.0230117	ENSG00000160209		-0.176022	0.00235173	0.00696914	ENSG00000168646
0.161569	0.0047304	0.0234854	ENSG00000023191		-0.169112	0.00240644	0.00704537	ENSG00000050555
0.16073	0.00474225	0.0234854	ENSG00000174791		-0.172206	0.00260888	0.00754711	ENSG00000280027
-0.163921	0.00494909	0.0239398	ENSG00000267904		-0.16891	0.00280521	0.00793584	ENSG00000126970
0.136394	0.0048993	0.0239398	ENSG00000129667		-0.157887	0.00280857	0.00793584	ENSG00000157978
0.156778	0.00523856	0.0250487	ENSG00000125753		-0.166301	0.00301174	0.00835688	ENSG00000257108
0.164116	0.00544174	0.0257246	ENSG00000051128		-0.15977	0.00302636	0.00835688	ENSG00000273419
0.149446	0.00572372	0.0267536	ENSG00000141959		-0.137871	0.00328008	0.00895574	ENSG00000125485
-0.16069	0.00612365	0.0276895	ENSG00000277147		-0.169296	0.00345503	0.00932857	ENSG00000059915
0.159936	0.00603599	0.0276895	ENSG00000160410		-0.158555	0.00361211	0.00964552	ENSG00000100100
0.144544	0.00610931	0.0276895	ENSG00000122122		-0.15709	0.00424265	0.0111567	ENSG00000147117
0.159176	0.00624762	0.0279464	ENSG00000180340		-0.140877	0.00426985	0.0111567	ENSG00000156345
0.160614	0.00651908	0.0288504	ENSG00000161642		-0.157239	0.00449842	0.0116289	ENSG00000097096
0.160659	0.00679326	0.0297473	ENSG00000163719		-0.166752	0.00460054	0.0116451	ENSG00000182612
0.149822	0.00687733	0.0298018	ENSG00000108798		-0.152196	0.00458248	0.0116451	ENSG00000124466
-0.137007	0.00695139	0.0298121	ENSG00000143248		-0.152789	0.0047719	0.0119543	ENSG00000237254
0.159435	0.00711897	0.0299141	ENSG00000110446		-0.150353	0.00496739	0.0123171	ENSG00000101230
0.152189	0.00710817	0.0299141	ENSG00000159840		-0.14785	0.00508754	0.0124876	ENSG00000129474
0.158991	0.00736301	0.0306301	ENSG00000198598		-0.139433	0.0055811	0.0135621	ENSG00000167191
0.153266	0.00744555	0.0306668	ENSG00000286070		-0.1327	0.00589465	0.0141822	ENSG00000251637
0.156892	0.00767748	0.0313121	ENSG00000119522		-0.152002	0.00607277	0.0144675	ENSG00000144152
-0.143328	0.00813691	0.0322377	ENSG00000235072		-0.139439	0.00675598	0.0159389	ENSG00000105641
-0.13741	0.00811575	0.0322377	ENSG00000229628		-0.145228	0.00683161	0.0159623	ENSG00000179715
0.132579	0.00805079	0.0322377	ENSG00000109066		-0.144382	0.00735639	0.0170248	ENSG00000182489
0.141208	0.00822971	0.0322977	ENSG00000004399		-0.156814	0.00746337	0.0171094	ENSG00000089012
0.150497	0.0085353	0.033184	ENSG00000030582		-0.139172	0.00766179	0.0174001	ENSG00000165617
0.153536	0.00865439	0.0331948	ENSG00000163956		-0.144774	0.00780194	0.0175544	ENSG00000134193
0.1444	0.00880216	0.0331948	ENSG00000198113		-0.138937	0.00839261	0.0187101	ENSG00000108669
0.141916	0.00870166	0.0331948	ENSG00000131653		-0.144923	0.00875703	0.0193451	ENSG00000181291
0.134351	0.00885727	0.0331948	ENSG00000106348		-0.14777	0.00944347	0.0206735	ENSG00000154016
0.155173	0.00895169	0.0332491	ENSG00000177706		-0.148019	0.00962158	0.0207154	ENSG00000135423
0.142962	0.00927113	0.0341309	ENSG00000169136		-0.129395	0.00963308	0.0207154	ENSG00000274307
0.144421	0.00939327	0.0342772	ENSG00000115325		-0.139948	0.00994178	0.0211917	ENSG00000133401
0.149119	0.00955939	0.0345801	ENSG00000170892		-0.143262	0.0100668	0.0212715	ENSG00000235304
-0.139936	0.00985935	0.0353577	ENSG00000205572		-0.123738	0.0102094	0.021387	ENSG00000204959
0.149923	0.0100826	0.0358494	ENSG00000074181		-0.137098	0.0103421	0.0214797	ENSG00000166341
0.149447	0.0106016	0.035905	ENSG00000100284		-0.127405	0.0115783	0.0238435	ENSG00000185915
-0.147199	0.0106161	0.035905	ENSG00000076650		-0.13981	0.0117319	0.0239567	ENSG00000215012
0.145631	0.0104713	0.035905	ENSG00000196961		-0.139112	0.0119701	0.0242395	ENSG00000278318
0.142277	0.010363	0.035905	ENSG00000177731		-0.134271	0.0123974	0.0248974	ENSG00000111863
0.141049	0.0105896	0.035905	ENSG00000131759		-0.128459	0.0137495	0.0273863	ENSG00000167106
0.137184	0.0102962	0.035905	ENSG00000184216		-0.145068	0.014829	0.0289496	ENSG00000260992
-0.155422	0.0107713	0.0360972	ENSG00000197622		-0.141207	0.0148918	0.0289496	ENSG00000129422
-0.154534	0.0108465	0.0360972	ENSG00000085788		-0.134369	0.0148694	0.0289496	ENSG00000000003
0.148619	0.0111939	0.0369575	ENSG00000180891		-0.127102	0.0152962	0.0294998	ENSG00000267801
0.146004	0.0120489	0.0394674	ENSG00000133246		-0.130946	0.0162519	0.0310961	ENSG00000164849
0.147496	0.0122892	0.0399398	ENSG00000089693		-0.138894	0.0166247	0.0315609	ENSG00000163346
-0.145757	0.0139774	0.0404975	ENSG00000146285		-0.131127	0.0173545	0.032691	ENSG00000271447
0.141959	0.0133763	0.0404975	ENSG00000100031		-0.139149	0.0180533	0.0337457	ENSG00000172554
-0.141657	0.0136618	0.0404975	ENSG00000276334		-0.131915	0.0190287	0.0352546	ENSG00000179598
0.141023	0.0134141	0.0404975	ENSG00000076944		-0.129249	0.0191506	0.0352546	ENSG00000110944
0.140241	0.0126449	0.0404975	ENSG00000137834		-0.135185	0.0211844	0.0387054	ENSG00000181652
0.139991	0.0132761	0.0404975	ENSG00000103653		-0.119303	0.0224668	0.0407421	ENSG00000133134
-0.139672	0.0140184	0.0404975	ENSG00000198298		-0.115922	0.0228135	0.0410643	ENSG00000253438
0.138796	0.0136987	0.0404975	ENSG00000161011		-0.118605	0.0253416	0.0452794	ENSG00000069188
0.138329	0.0134524	0.0404975	ENSG00000171700		-0.122076	0.0255321	0.0452869	ENSG00000110881
0.13713	0.0129346	0.0404975	ENSG00000108819		-0.12077	0.0284352	0.0497104	ENSG00000258583
0.136402	0.0137913	0.0404975	ENSG00000101220		-0.100069	0.0283239	0.0497104	ENSG00000226240
0.136032	0.0134567	0.0404975	ENSG00000158825
0.132776	0.0135751	0.0404975	ENSG00000124299
0.131488	0.0136264	0.0404975	ENSG00000162302
0.13077	0.0131049	0.0404975	ENSG00000060491
0.122244	0.0140068	0.0404975	ENSG00000105402
0.145397	0.0145415	0.0410749	ENSG00000071553
0.137738	0.0146132	0.0410749	ENSG00000135604
0.135458	0.0144972	0.0410749	ENSG00000160539
-0.118843	0.0145698	0.0410749	ENSG00000224786
0.129705	0.0147143	0.0410815	ENSG00000142733
0.141868	0.0148588	0.0411137	ENSG00000141574
0.130826	0.0149235	0.0411137	ENSG00000103249
0.142646	0.0153168	0.0419196	ENSG00000158828
-0.13224	0.0154663	0.0420522	ENSG00000268362
0.136546	0.0156554	0.0422898	ENSG00000164850
0.14079	0.0159902	0.0426917	ENSG00000168003
0.13631	0.0163172	0.0426917	ENSG00000247596
0.135197	0.0162253	0.0426917	ENSG00000068323
0.133332	0.016133	0.0426917	ENSG00000147443
0.126608	0.0161286	0.0426917	ENSG00000075240
0.132661	0.0164364	0.0427345	ENSG00000183087
0.132735	0.0166188	0.0429404	ENSG00000032444
-0.139295	0.0167946	0.0430777	ENSG00000182903
0.136642	0.016879	0.0430777	ENSG00000130706
-0.144094	0.0171559	0.0432213	ENSG00000130844
-0.143595	0.0173981	0.0432213	ENSG00000138378
0.137356	0.0174547	0.0432213	ENSG00000066336
0.136407	0.0172475	0.0432213	ENSG00000090520
0.135039	0.0172475	0.0432213	ENSG00000178814
0.127463	0.018009	0.0443299	ENSG00000136295
-0.129293	0.0183944	0.0447243	ENSG00000159593
0.12789	0.0184918	0.0447243	ENSG00000160216
-0.117378	0.0183102	0.0447243	ENSG00000156976
0.136763	0.0187708	0.0450535	ENSG00000138172
-0.128548	0.0188445	0.0450535	ENSG00000139990
-0.130847	0.0196885	0.0468024	ENSG00000262180
0.126527	0.0200013	0.0472758	ENSG00000257605
0.135353	0.0202738	0.0476423	ENSG00000131669
0.129316	0.0203854	0.0476423	ENSG00000149798
0.131825	0.0206971	0.0481005	ENSG00000167703
0.132435	0.0216751	0.0488958	ENSG00000245848
0.129085	0.0213854	0.0488958	ENSG00000160293
0.126965	0.0216406	0.0488958	ENSG00000173327
0.123533	0.0215342	0.0488958	ENSG00000168062
0.119747	0.0217445	0.0488958	ENSG00000128203
0.117243	0.0216779	0.0488958	ENSG00000162783
0.117646	0.0219655	0.0491272	ENSG00000130584
