## Supplemental Table 10 for "Systematic Integration of genomics with transcriptomics for the Study of Coronary Artery Disease and Subclinical Atherosclerosis"

### Sheet: Sheet1
Table S10. Pathway enrichment analysis of subclinical atherosclerosis related modules from GSEA
module	ID	Description	setSize	enrichmentScore	NES	pvalue	p.adjust	qvalue	rank	leading_edge	core_enrichment
module28_PER1	HALLMARK_HYPOXIA	HALLMARK_HYPOXIA	20	-0.523871	-1.93023	0.00337255	0.0168627	0.0106502	50	tags=90%, list=52%, signal=54%	BTG1/PNRC1/FOS/NOCT/ATF3/PPP1R15A/DUSP1/PLAUR/ZFP36/SLC2A3/VEGFA/IRS2/NFIL3/PFKFB3/TNFAIP3/DDIT4/FOSL2/CXCR4
module28_PER1	HALLMARK_TNFA_SIGNALING_VIA_NFKB	HALLMARK_TNFA_SIGNALING_VIA_NFKB	49	-0.412111	-1.77404	0.0116006	0.0290015	0.0183167	53	tags=69%, list=55%, signal=63%	CD69/CXCL1/BTG1/PNRC1/FOS/PLK2/BTG2/CD83/EGR3/ATF3/PPP1R15A/DUSP1/PLAUR/MXD1/G0S2/EGR1/TGIF1/ZFP36/SLC2A3/EGR2/PTGS2/IL1B/VEGFA/IRS2/ETS2/NFIL3/PFKFB3/TNFAIP3/FOSB/AREG/NR4A2/FOSL2/HBEGF/PER1
