## Supplemental Table 11 for "Systematic Integration of genomics with transcriptomics for the Study of Coronary Artery Disease and Subclinical Atherosclerosis"

### Sheet: Sheet1
Table S11. Regression association of CAD-colocalized genes with subclinical atherosclerosis
Subclinical Atherosclerosis	Module	Beta	SE	T.score	P.value
NATURAL LOG-TRANSFORMED CAC score	CAMSAP2	-0.177379	0.0727751	-2.43736	0.0150642
	SMIM33	0.139419	0.0685705	2.03322	0.042439
	MED19	0.151447	0.0661818	2.28834	0.02244
	CNPY2	0.14292	0.0712867	2.00486	0.0453955
intima-media thickness	BCL2L15	10.8088	5.23724	2.06384	0.0393093
	SAP130	-11.6009	5.44161	-2.13188	0.0332782
	LAYN	-13.3931	5.27873	-2.53718	0.0113373
	AAGAB	11.3126	5.29336	2.13713	0.0328473
	PHF23	11.5499	5.36999	2.15082	0.0317476
Carotid plaque	HMGN2	0.170709	0.0748693	2.2801	0.0226018
	GGCX	-0.183212	0.0765527	-2.39328	0.0166987
	DAGLB	0.215875	0.0772622	2.79405	0.00520516
	CDKN2A	0.17773	0.07828	2.27044	0.023181
	ZEB1-AS1	-0.183827	0.0815406	-2.25442	0.0241699
	ALDH2	0.17339	0.0832288	2.08329	0.0372247
	LINC02381	0.200861	0.0803856	2.49871	0.0124645
	IL23A	-0.15782	0.0805016	-1.96046	0.0499424
	PLEKHJ1	0.166858	0.0817411	2.0413	0.0412207
	ZNF470-DT	-0.168802	0.076513	-2.20619	0.0273708
