## Supplemental Table 12 for "Systematic Integration of genomics with transcriptomics for the Study of Coronary Artery Disease and Subclinical Atherosclerosis"

### Sheet: Sheet1
Table S12. CAD colocalized genes in mouse genome
Gene	International Mouse Phenotyping Consortium	Mouse Genome Informatics
BCL2L15	https://www.mousephenotype.org/data/genes/MGI:2685412	https://www.informatics.jax.org/marker/MGI:2685412
DHDDS		https://www.informatics.jax.org/marker/MGI:1914672
TAGLN2	https://www.mousephenotype.org/data/genes/MGI:1312985	https://www.informatics.jax.org/marker/MGI:1312985
CFAP45		https://www.informatics.jax.org/marker/MGI:1919120
PRKCE		https://www.informatics.jax.org/marker/MGI:97599
PRKD3	https://www.mousephenotype.org/data/genes/MGI:1922542	https://www.informatics.jax.org/marker/MGI:1922542
GGCX		https://www.informatics.jax.org/marker/MGI:1927655
SAP130		https://www.informatics.jax.org/marker/MGI:1919782
CALCRL		https://www.informatics.jax.org/marker/MGI:1926944
GSK3B		https://www.informatics.jax.org/marker/MGI:1861437
SLC2A9		https://www.informatics.jax.org/marker/MGI:2152844
LNPEP		https://www.informatics.jax.org/marker/MGI:2387123
SEMA3C		https://www.informatics.jax.org/marker/MGI:107557
LIPA		https://www.informatics.jax.org/marker/MGI:96789
BICC1	https://www.mousephenotype.org/data/genes/MGI:1933388	https://www.informatics.jax.org/marker/MGI:1933388
ARHGEF12	https://www.mousephenotype.org/data/genes/MGI:1916882	https://www.informatics.jax.org/marker/MGI:1916882
CPT1A		https://www.informatics.jax.org/marker/MGI:1098296
ALDH2		https://www.informatics.jax.org/marker/MGI:99600
PAN2	https://www.mousephenotype.org/data/genes/MGI:1918984	https://www.informatics.jax.org/marker/MGI:1918984
CS	https://www.mousephenotype.org/data/genes/MGI:88529
SCARB1	https://www.mousephenotype.org/data/genes/MGI:893578	https://www.informatics.jax.org/marker/MGI:893578
ARID4A		https://www.informatics.jax.org/marker/MGI:2444354
MED1		https://www.informatics.jax.org/marker/MGI:1100846
